# Tremor Improvement Despite Heterogeneous Ventral Intermediate Nucleus Targeting in Deep Brain Stimulation: A Systematic Review and Meta-Analysis

**DOI:** 10.64898/2026.04.07.26350347

**Authors:** Farzan Fahim, MohammadAmin Farajzadeh, Deniz Pourkhalil, Sadra Abedinzadeh, Reihaneh Ghahremani, Amirmahdi Mojtahedzadeh, Mojtaba Esmaeeli, Taha Mahdian, Dina Seyedi, Fatemeh Salarifar, Salar Pirbabaee, Sana Arbabi, Alireza Sedghi, Sayeh Oveisi, Guive Sharifi, Alireza Zali

**Author notes:** Corresponding author: Farzan Fahim.

## Abstract

**Background:** Deep brain stimulation (DBS) targeting the ventral intermediate nucleus (Vim) of the thalamus is an established surgical therapy for medically refractory tremor, particularly essential tremor. Accurate localization of the Vim remains challenging because the nucleus is not directly visible on conventional MRI. Consequently, multiple targeting approaches have been developed, including atlas-based stereotactic coordinates, microelectrode recording (MER), advanced MRI visualization techniques, and diffusion-based tractography. This systematic review and meta-analysis evaluated current Vim targeting strategies and synthesized tremor outcomes following intervention.

**Methods:** This systematic review and meta-analysis was conducted according to PRISMA 2020 guidelines and registered in PROSPERO. PubMed/MEDLINE, Scopus, Web of Science, and Embase were searched from inception to January 29, 2026. Studies investigating Vim-targeted tremor surgery and reporting targeting strategies or tremor outcomes were eligible. Data extraction and risk-of-bias assessment were performed independently by two reviewers using JBI and QUADAS-2 tools. Random-effects meta-analysis using standardized mean differences (Hedges’ g) was performed to evaluate pre- to postoperative tremor improvement.

**Results:** A total of 2,398 records were identified, and 25 studies met inclusion criteria for the systematic review. Across these studies, 211 patients undergoing Vim-targeted tremor surgery were analyzed. Considerable heterogeneity was observed in study design, patient populations, imaging protocols, and targeting approaches, including atlas-based targeting, MER-guided localization, advanced MRI visualization, and diffusion tractography of tremor-related pathways such as the dentato-rubro-thalamic tract. Six studies comprising seven independent cohorts provided sufficient data for meta-analysis. Pooled analysis demonstrated substantial tremor improvement following intervention (SMD −3.91, 95% CI −4.81 to −3.01; p < 0.0001). Although between-study heterogeneity was moderate to substantial (Q = 18.12, p = 0.0059; I² = 66.9%), all cohorts showed consistent reductions in tremor severity. Sensitivity analyses confirmed the stability of the pooled effect, and funnel plot and trim-and-fill analyses did not indicate significant publication bias.

**Conclusions:** Despite substantial heterogeneity in Vim targeting methodologies, surgical intervention consistently produces marked tremor reduction. Across anatomical, electrophysiological, and imaging-based targeting approaches, clinical outcomes remained robust. Future prospective studies with standardized outcome reporting and direct comparisons of targeting techniques are needed to determine whether emerging imaging-guided strategies provide measurable clinical advantages.
