## Supplementary material for "Tremor Improvement Despite Heterogeneous Ventral Intermediate Nucleus Targeting in Deep Brain Stimulation: A Systematic Review and Meta-Analysis": full text exclusion

### Sheet: Sheet1
Title	DOI	Authors	Year	Journal	Origin	Reason for exclusion
Comparison of tractography-assisted to atlas-based targeting for deep brain stimulation in essential tremor	10.1002/mds.27463	A. J. Fenoy and M. C. Schiess	2018	MOVEMENT DISORDERS	USA	not related to PICOS
Distance between Active Electrode Contacts and Dentatorubrothalamic Tract in Patients with Habituation of Stimulation Effect of Deep Brain Stimulation in Essential Tremor	10.1055/s-0036-1597894	J. M. Anthofer, K. Steib, M. Lange, E. Rothenfusser, C. Fellner, A. Brawanski, et al.	2017	JOURNAL OF NEUROLOGICAL SURGERY	Germany	not related to PICOS
Does navigated transcranial stimulation increase the accuracy of tractography? a prospective clinical trial based on intraoperative motor evoked potential monitoring during deep brain stimulation	10.1227/NEU.0000000000000715	M. T. Forster, A. C. Hoecker, J. S. Kang, J. Quick, V. Seifert, E. Hattingen, et al.	2015	Neurosurgery	USA	not related to PICOS
Electrophysiologic mapping for deep brain stimulation for movement disorders	10.1016/B978-0-444-64032-1.00022-9	B. A. Campbell, A. G. Machado and K. B. Baker	2019	Handbook of Clinical Neurology	Netherland	book chapter
Electrophysiological mapping for the implantation of deep brain stimulators for Parkinson's disease and tremor	10.1002/mds.20960	R. Gross, P. Krack, M. C. Rodríguez-Oroz, A. R. Rezai and A. L. Benabid	2006	Movement Disorders	USA	review
Evaluation of automatic segmentation of thalamic nuclei through clinical effects using directional deep brain stimulation leads: A technical note	10.3390/brainsci10090642	M. T. Krüger, R. Kurtev-Rittstieg, G. Kägi, Y. Naseri, S. Hägele-Link and F. Brugger	2020	Brain Sciences	Switzerland	case report
Imaging of subthalamic nucleus and ventralis intermedius of the thalamus	10.1002/mds.10153	A. L. Benabid, A. Koudsie, A. Benazzouz, J. F. Le Bas and P. Pollak	2002	MOVEMENT DISORDERS	USA	review
Intraoperative microelectrode and semi-microelectrode recording during the physiological localization of the thalamic nucleus ventral intermediate	10.1002/mds.10155	I. M. Garonzik, S. E. Hua, S. Ohara and F. A. Lenz	2002	Movement Disorders	USA	review
Intraoperative test stimulation versus stereotactic accuracy as a surgical end point: A comparison of essential tremor outcomes after ventral intermediate nucleus deep brain stimulation	10.3171/2017.3.JNS162487	T. Chen, Z. Mirzadeh, K. M. Chapple, M. Lambert, V. G. H. Evidente, G. Moguel-Cobos, et al.	2018	Journal of Neurosurgery	USA	not related to PICOS
Magnetic resonance-transcranial ultrasound fusion imaging: A novel tool for brain electrode location	10.1002/mds.26425	U. Walter, J. U. Müller, J. Rösche, M. Kirsch, A. Grossmann, R. Benecke, et al.	2016	Mov Disord	USA	not related to PICOS
Motor Evoked Potentials Improve Targeting in Deep Brain Stimulation Surgery	10.1111/ner.13386	P. Nikolov, V. Heil, C. J. Hartmann, N. Ivanov, P. J. Slotty, J. Vesper, et al.	2022	Neuromodulation	USA	not related to PICOS
A multi-contrast MRI approach to thalamus segmentation	10.1002/hbm.24933	V. Corona, J. Lellmann, P. Nestor, C. B. Schönlieb and J. Acosta-Cabronero	2020	Human Brain Mapping	USA	not related to PICOS
Multi-modal imaging with specialized sequences improves accuracy of the automated subcortical grey matter segmentation	10.1016/j.mri.2019.05.025	A. J. Plassard, S. X. Bao, P. F. D'Haese, S. Pallavaram, D. O. Claassen, B. M. Dawant, et al.	2019	MAGNETIC RESONANCE IMAGING	USA	not related to PICOS
Multimodal 7T imaging of thalamic nuclei for preclinical deep brain stimulation applications	10.3389/fnins.2016.00264	Y. Xiao, L. M. Zitella Verbick, Y. Duchin, B. A. Teplitzky, D. Kastl, G. Adriany, et al.	2016	Frontiers in Neuroscience	USA	not related to PICOS
Segmentation of the thalamus in MRI based on T1 and T2	10.1016/j.neuroimage.2011.01.083	C. R. Traynor, G. J. Barker, W. R. Crum, S. C. R. Williams and M. P. Richardson	2011	NeuroImage	Netherland	not related to PICOS
Structural and functional connectivity of the nondecussating dentato-rubro-thalamic tract	10.1016/j.neuroimage.2018.04.074	K. J. Petersen, J. A. Reid, S. Chakravorti, M. R. Juttukonda, G. Franco, P. Trujillo, et al.	2018	NeuroImage	Netherland	not related to PICOS
Structural connectivity-based segmentation of the thalamus and prediction of tremor improvement following thalamic deep brain stimulation of the ventral intermediate nucleus	10.1016/j.nicl.2018.10.009	E. H. Middlebrooks, I. S. Tuna, L. Almeida, S. S. Grewal, J. Wong, M. G. Heckman, et al.	2018	Neuroimage Clin	Netherland	not related to PICOS
Targeting the posterior subthalamic area for essential tremor: proposal for MRI-based anatomical landmarks	10.3171/2018.4.Jns18373	A. Nowacki, I. Debove, F. Rossi, J. A. Schlaeppi, K. Petermann, R. Wiest, et al.	2019	J Neurosurg	USA	not related to PICOS
Thalamic Deep Brain Stimulation for Essential Tremor: Relation of Lead Location to Outcome	10.1227/01.NEU.0000119329.66931.9E	E. Papavassiliou, G. Rau, S. Heath, A. Abosch, N. Barbaro, P. S. Larson, et al.	2004	Neurosurgery	USA	not related to PICOS
Thalamic Deep Brain Stimulation for tremor: The critical role of intraoperative testing	10.1016/j.parkreldis.2020.03.022	A. Mahajan, A. Bader, L. L. Wang, A. Rekhtman, A. J. Espay, A. K. Dwivedi, et al.	2020	Parkinsonism and Related Disorders	Netherland	not related to PICOS
Thalamic nuclei segmentation in clinical 3T T1-weighted images using high-resolution 7T shape models	10.1117/12.2081660	Y. Liu, P. F. D'Haese, A. T. Newton and B. M. Dawant	2015	Progress in Biomedical Optics and Imaging	Netherland	not related to PICOS
Thalamic stimulation and functional magnetic resonance imaging: localization of cortical and subcortical activation with implanted electrodes. Technical note	10.3171/jns.1999.90.3.0583	A. R. Rezai, A. M. Lozano, A. P. Crawley, M. L. Joy, K. D. Davis, C. L. Kwan, et al.	1999	J Neurosurg	USA	not related to PICOS
Trigonometric calculation of CT stereotactic co-ordinates in Parkinson's disease	10.1177/197140099801100105	F. Ammannati, D. Petacchi, G. P. Giordano, L. Bordi, P. Marini, A. E. Scotto Di Luzio, et al.	1998	Rivista di Neuroradiologia	Italy	different language
Use of efficacy probability maps for the post-operative programming of deep brain stimulation in essential tremor	10.1016/j.parkreldis.2014.09.004	F. T. Phibbs, S. Pallavaram, C. Tolleson, P. F. D'Haese and B. M. Dawant	2014	Parkinsonism Relat Disord	Netherland	not related to PICOS
Validation of diffusion tensor imaging tractography to visualize the dentatorubrothalamic tract for surgical planning	10.3171/2017.9.Jns171321	A. Nowacki, J. Schlaier, I. Debove and C. Pollo	2019	J Neurosurg	USA	not related to PICOS
The variability of atlas-based targets in relation to surrounding major fibre tracts in thalamic deep brain stimulation	10.1007/s00701-014-2103-z	J. Anthofer, K. Steib, C. Fellner, M. Lange, A. Brawanski and J. Schlaier	2014	Acta Neurochir (Wien)	Austria	not related to PICOS
Ventral intermediate nucleus structural connectivity-derived segmentation: anatomical reliability and variability	10.1016/j.neuroimage.2021.118519	S. Bertino, G. A. Basile, A. Bramanti, R. Ciurleo, A. Tisano, G. P. Anastasi, et al.	2021	NEUROIMAGE	Italy	different language
Ventralis intermedius nucleus anatomical variability assessment by MRI structural connectivity	10.1016/j.neuroimage.2021.118231	F. Ferreira, H. Akram, J. Ashburner, L. Zrinzo, H. Zhang and C. Lambert	2021	NEUROIMAGE	UK	not related to PICOS
Contrasting Connectivity of the Ventralis Intermedius and Ventralis Oralis Posterior Nuclei of the Motor Thalamus Demonstrated by Probabilistic Tractography	10.1227/NEU.0b013e3182262c9a	J. A. Hyam, S. L. F. Owen, M. L. Kringelbach, N. Jenkinson, J. F. Stein, A. L. Green, et al.	2012	NEUROSURGERY	USA	not related to PICOS
A functional micro-electrode mapping of ventral thalamus in essential tremor	10.1093/brain/awy192	D. J. Pedrosa, P. Brown, H. Cagnan, V. Visser-Vandewalle, J. Wirths, L. Timmermann, et al.	2018	Brain	UK	not related to PICOS
Ultra-high field magnetic resonance imaging of the basal ganglia and related structures	10.3389/fnhum.2014.00876	B. R. Planting, Y. Temel, A. Roebroeck, K. Uludag, D. Ivanov, M. L. Kuijf, et al.	2014	FRONTIERS IN HUMAN NEUROSCIENCE	Switzerland	not related to PICOS
Accuracy Verification of Thalamic Auto- Segmentation by Intraoperative Microelectrode Recording	10.1159/000539984	T. Higashijima, T. Kawasaki, K. Kimura, H. Kishida, K. Sakata and R. Takagi	2024	Stereotactic and Functional Neurosurgery	Switzerland	full text not found
Clinical Deep Brain Stimulation Targeting Based on an Inverse Problem Approach. the Artificial Intelligence Solution	10.1159/000520618	J. Engelhardt, F. Caire, N. Zemzemi, D. Fontaine, D. Guehl, P. Burbaud, et al.	2021	Stereotactic and Functional Neurosurgery	Switzerland	full text not found
Clinical VIM targeting for deep brain stimulation based on an augmented intelligence. The RebrAIn solution	10.1016/j.brs.2021.10.150	J. Engelhardt, N. Zemzemi, D. Guehl, P. Burbaud, N. Damon-Perriere and E. Cuny	2021	Brain Stimulation	USA	full text not found
Clinicallyweighted probabilistic tractography mapping of therapeutic thalamic deep brain stimulation for essential tremor	10.1093/neuros/nyz310-364	E. Tsolaki, A. Kashanian and N. Pouratian	2019	Clinical Neurosurgery	not found	full text not found
COMMERCIALLY AVAILABLE DETERMINISTIC TRACTOGRAPHY IS USEFUL IN PLANNING DBS FOR TREMOR	not found	G. Vajramani, J. Manfield and K. Murray	2024	Stereotactic and Functional Neurosurgery	USA	full text not found
COMPARISON OF DENTATO-RUBRO-THALAMIC TRACTOGRAPHY METHODS BASED ON THE ANATOMY OF THE RUBRAL WING	10.1016/j.neurom.2024.09.125	A. Berger, J. Chung, Z. Schnurman, V. Stepanov, L. Pan, T. M. Shepherd, et al.	2025	Technology at the Neural Interface	USA	full text not found
Comparison of thalamic atlases and segmentation techniques in defining motor and sensory nuclei for deep brain stimulation targeting in essential tremor	10.1016/j.nicl.2025.103887	M. E. Zilberman, K. L. Chou, P. G. Patil and K. A. Malaga	2025	NEUROIMAGE-CLINICAL	Netherland	full text not found
Comparison of two segmentation software tools for deep brain stimulation of the subthalamic and ventro-intermedius nuclei	10.1007/s00701-023-05819-9	P. E. Constanthin, N. Zemzemi, E. Cuny and J. Engelhardt	2023	ACTA NEUROCHIRURGICA	Austria	full text not found
Correlation of Tractography and Motor Evoked Potentials in Deep Brain Stimulation	not found	not found	2017	not found	not found	full text not found
DBS in STN and Vim for tremor. Are we stimulating a unique structure?	10.1159/000366073	M. Fiechter, A. Nowacki, M. Schüpbach, I. Debove, L. Lachenmayer, R. Wiest, et al.	2014	Stereotactic and Functional Neurosurgery	Switzerland	full text not found
DBS targeting for essential tremor using intersectional dentato-rubro-thalamic tractography and direct proton density visualization of the VIM: technical note on 2 cases	10.3171/2020.8.JNS201378	M. A. Morrison, A. T. Lee, A. J. Martin, C. Dietiker, E. G. Brown and D. D. Wang	2021	JOURNAL OF NEUROSURGERY	USA	full text not found
Deep brain stimulation (DBS) with multimodal targeting and macro-electro-stimulation	10.1159/000501568	E. J. Koh and H. Y. Choi	2019	Stereotactic and Functional Neurosurgery	Switzerland	full text not found
Deep brain stimulation for essential tremor: A single institution experience with a unique targeting strategy	10.1002/mdc3.12905	A. Diaz, I. Cajigas, A. Mahavadi, S. Sur, D. G. Di Luca, D. Shpiner, et al.	2020	Movement Disorders Clinical Practice	USA	full text not found
Deep braIn Stimulation for Tremor TractographIC Versus Traditional	not found	not found	2015	not found	not found	full text not found
Deep Brain Stimulation in Olomouc - Techniques, Electrode Locations, and Outcomes	WOS:000331010400007	D. Krahulik, M. Nevrly, P. Otruba and P. Kanovsky	2014	CESKA A SLOVENSKA NEUROLOGIE A NEUROCHIRURGIE	USA	full text not found
Delineating the substructure of the thalamus using structural magnetic resonance imaging (MRI)	10.1002/ca.22304	T. Erica, M. White and L. Zrinzo	2014	Clinical Anatomy	USA	full text not found
Diffusion Tensor Imaging Tractography Assisted Direct Targeting of the Cerebello-Thalamo-Cortical Network for Deep Brain Stimulation in Tremor - Surgical Strategy and Intra-Operative Effects	10.1159/000448961	V. A. Coenen, T. Prokop, N. Allert, B. Sajonz, B. Maedler, H. Urbach, et al.	2016	Stereotactic and Functional Neurosurgery	Switzerland	full text not found
Direct Localization of the VIM/DRTT Using Quantitative Susceptibility Mapping in Essential Tremor: A Pilot MRI Study	10.3174/ajnr.A8934	S. Chung, H. N. Song, V. R. Subramaniam, P. Storey, S. H. Shin, T. M. Shepherd, et al.	2025	AJNR. American journal of neuroradiology	USA	full text not found
Direct targeting of the ventral intermediate nucleus of the thalamus in deep brain stimulation for essential tremor: a prospective study with comparison to a historical cohort	10.3171/2021.2.JNS203815	A. A. Wakim, N. A. Sioda, J. J. Zhou, M. Lambert, V. G. H. Evidente and F. A. Ponce	2022	JOURNAL OF NEUROSURGERY	USA	full text not found
Direct targeting of the ventral intermediate nucleus using high-field proton density MR imaging: Functional outcomes and comparison to “indirect” targeting	10.1093/neuros/nyz310-207	F. A. Ponce and M. Lambert	2019	Clinical Neurosurgery	USA	full text not found
Direct VIM targeting in essential tremor: The role of microelectrode recording and semi-macro stimulation in target localization for DBS	10.1111/ner.12277	C. C. Kao, W. Lake, H. Yu, J. Neimat and P. Konrad	2015	Neuromodulation	USA	full text not found
Evaluation of awake microelectrode kinesthetic responses to anatomical targets and DBS electrodes	10.1111/ner.12950	M. Sedrak, P. Pezeshkian, E. Sabelman, S. Srivastava, I. Bernstein, D. Bruce, et al.	2019	Neuromodulation	USA	full text not found
Exploring local diffusion MRI properties for vim localization: Evaluation in clinical cases	10.1055/s-0037-1603858	E. Najdenovska, C. Tuleasca, J. Bloch, P. Maeder, N. Girard, T. Witjas, et al.	2017	Journal of Neurological Surgery, Part A: Central European Neurosurgery	Switzerland	full text not found
Factors affecting stereotactic accuracy in image-guided deep brain stimulator electrode placement	10.1159/000478281	K. Burchiel, A. Ko, A. Ibrahim and P. Magown	2017	Stereotactic and Functional Neurosurgery	Switzerland	full text not found
FAT1 weighted MRI: Diffusion meets anatomical imaging and application in thalamic surgery for tremor	10.1162/imag_a_00139	T. Goedemans, F. Ferreira, T. Wirth, L. van der Weerd, F. V. Massey, M. T. Krüger, et al.	2024	Imaging Neuroscience	USA	full text not found
Fiber tractography-guided stereotactic thalamic surgery for intractable tremor	10.1159/000366073	S. Sasada	2014	Stereotactic and Functional Neurosurgery	Switzerland	full text not found
Functional connectivity analysis of the cerebello-thalamo-cortical network in 1000 Human Connectome Project subjects using resting state fMRI	10.1016/j.brs.2018.12.868	J. Bergman, L. Zrinzo and H. Akram	2019	Brain Stimulation	USA	full text not found
High-Resolution Intra-Operative Data for the Generation of Probabilistic Stimulation Maps in DBS of VIM for ET	10.1159/000539984	D. Vogel, K. Wårdell, C. Jérôme, J. J. Lemaire and S. Hemm	2024	Stereotactic and Functional Neurosurgery	Switzerland	full text not found
Human Motor Thalamus Reconstructed in 3D from Continuous Sagittal Sections with Identified Subcortical Afferent Territories	10.1523/ENEURO.0060-18.2018	I. Ilinsky, A. Horn, P. Paul-Gilloteaux, P. Gressens, C. Verney and K. Kultas-Ilinsky	2018	ENEURO	USA	full text not found
ID: 216730 Comparing Tractography Methods for Preoperative Deep Brain Stimulation Planning in Essential Tremor Patients	10.1016/j.neurom.2023.04.098	K. Kang, A. Sathe, J. Muller, C. Matias, M. Kogan, C. Miller, et al.	2023	Neuromodulation	Netherland	full text not found
Identification of the ventrointermediate thalamic nucleus using Q-ball calculation	10.1159/000342226	L. Stieglitz, T. Lönnfors-Weitzel, C. Kiefer, M. Oertel, M. Schüpbach, A. Kaelin-Lang, et al.	2012	Stereotactic and Functional Neurosurgery	Switzerland	full text not found
Improving DBS Targeting Using 3D Visualization of Intraoperative Stimulation Tests	10.1159/000448961	A. Shah, F. Alonso, J. J. Lemaire, K. Wårdell, D. Pison, J. Coste, et al.	2016	Stereotactic and Functional Neurosurgery	Switzerland	full text not found
The individual variability of the dentato-rubro-thalamic tract in the planning of stereotactic operations in patients with tremor	10.17650/1683-3295-2024-26-1-54-64	A. I. Kholyavin, V. A. Peskov and A. O. Berger	2024	Russian Journal of Neurosurgery	Russia	full text not found
Is MER/stimulation mapping important in VIM targeting for et patients?	10.1111/ner.12774	C. C. Kao, H. Yu, J. Neimat, H. M. Shah, D. J. Englot, P. Waguespack, et al.	2018	Neuromodulation	USA	full text not found
Laser doppler for guidance during DBS-typical optical trajectories toward Vim and STN	10.1159/000342226	S. Hemm, P. Zsigmond, J. Richter and K. Wa˚rdell	2012	Stereotactic and Functional Neurosurgery	Switzerland	full text not found
Localization of DBS targets by deterministic tractography: A straightforward method with plausible results	10.1159/000351783	J. Avecillas, J. Barcia and J. Alvarez-Linera	2013	Stereotactic and Functional Neurosurgery	Switzerland	full text not found
Localizing ventral intermediate nucleus of the thalamus using primary fiber direction	10.1159/000478281	G. Banks, N. Vanegas-Arroyave and S. Sheth	2017	Stereotactic and Functional Neurosurgery	Switzerland	full text not found
A method for imaging elusive deep brain nuclei at 3 Tesla Multimodal MRI	not found	T. Lönnfors-Weitzel, T. Weitzel, C. Kiefer, T. Krause, A. Stibal, A. Kaelin-Lang, et al.	2010	Schweizer Archiv fur Neurologie und Psychiatrie	not found	full text not found
Model-based segmentation of sub-cortical nuclei for deep brain stimulation	10.1016/j.bas.2021.100703	L. Zagorchev, N. Fläschner and F. Wenzel	2021	brain & spine	Netherland	full text not found
MRI methods to localise the ventral intermediate nucleus of the thalamus: Structural imaging and connectivity data	10.1159/000367644	A. Zammit, H. Akram, M. White, E. De Vita and L. Zrinzo	2014	Stereotactic and Functional Neurosurgery	Switzerland	full text not found
Novel Hybrid Computational MR Imaging for Use in Functional Neurosurgery	10.1159/000539984	T. Goedemans, F. Ferreira, T. Wirth, L. Van Der Weerd, M. T. Krüger, A. Pakzad, et al.	2024	Stereotactic and Functional Neurosurgery	Switzerland	full text not found
Searching for the optimal functional target for deep brain stimulation in Essential Tremor	not found	D. Kübler, B. Al-Fatly, D. Kroneberg, S. Ewert, C. Van Riesen, G. H. Schneider, et al.	2019	Movement Disorder	USA	full text not found
SEGMENTING DEEP BRAIN NUCLEI FROM CLINICAL MRI: COMBINING REGISTRATION AND DEEP LEARNING	not found	R. T. L. Ho, F. Ferreira, M. Brudfors, M. Bot, J. Ashburner and H. Akram	2024	Stereotactic and Functional Neurosurgery	Switzerland	full text not found
Sensorimotor Physiological Mapping During Asleep Deep Brain Stimulation Lead Placement With Multichannel Intraoperative Neuromonitoring	10.1227/ons.0000000000001499	C. Yamaguchi, H. Anwar, A. Lesko, S. M. Kaber and S. F. Oliveria	2025	Oper Neurosurg	USA	full text not found
A Stepwise Algorithm for Tractography- Based Targeting in Movement Disorder Surgery	10.1159/000448961	F. Sammartino, V. Krishna, N. K. K. King, A. M. Lozano and M. Hodaie	2016	Stereotactic and Functional Neurosurgery	Switzerland	full text not found
Stereotactic surgery targeting on ventral oral posterior/ventral intermediate (Vop/Vim) in patients with upper limb dystonia: Neuronal activity and optimal effective site	10.1002/mds.26688	N. Murase, M. Matsuhashi, K. Maeda, S. Kawarazaki, M. Nakamura, T. Thukahara, et al.	2016	Movement Disorders	USA	full text not found
Stereotactic technique determines accuracy and efficiency in “asleep” DBS	10.1159/000363530	Z. Mirzadeh, K. Chapple, M. Lambert, R. Dhall and F. A. Ponce	2014	Stereotactic and Functional Neurosurgery	Switzerland	full text not found
Surgical techniques and efficacies of deep brain stimulation in the treatment of essential tremor	10.3760/cma.j.issn.0376-2491.2012.15.007	F. G. Meng, Y. Ma, M. Ge, K. Zhang, A. C. Yang, W. H. Hu, et al.	2012	National Medical Journal of China	China	full text not found
Target correlated mapping of therapeutic effects in deep brain stimulation using voxel-based estimations of neuroanatomical structures and volumes of tissue activated	10.1002/mds.26295	T. A. Dembek, M. T. Barbe, M. A˚ström, V. Visser-Vandewalle and L. Timmermann	2015	Movement Disorders	USA	full text not found
Targeting of the ventral intermediate nucleus (VIM) of the thalamus by direct visualization with high-field MRI 3-Tesla: A follow-up	10.1159/000478281	E. Etingold and R. Spiegelmann	2017	Stereotactic and Functional Neurosurgery	Switzerland	full text not found
Targeting traditional atlas-based thalamic ventral intermediate nucleus and DTI tractography of dendatorubrothalamic tract for stereotactic surgery of essential tremor	10.1016/j.brs.2024.12.883	T. Takezaki	2025	Brain Stimulation	USA	full text not found
Thalamic and subthalamic DBS for Essential Tremor: What is the optimal location of the electrode	10.1002/mds.23162	U. Sandvik, L. O. D. Koskinen and P. Blomstedt	2010	Movement Disorders	Netherland	full text not found
Thalamic Segmentation and Neural Activation Modeling Based on Individual Tissue Microstructure in Deep Brain Stimulation for Essential Tremor	10.1016/j.neurom.2022.09.013	K. A. Malaga, L. Houshmand, J. T. Costello, J. Chandrasekaran, K. L. Chou and P. G. Patil	2023	Neuromodulation	Switzerland	full text not found
Toward a standard preoperative MRI protocol for functional neurosurgery	10.1162/IMAG.a.52	C. Güttler, J. Achtzehn, P. Blomstedt, S. Charbardès, K. Faust, S. Hetzer, et al.	2025	Imaging Neurosci	not found	full text not found
Towards a positive physiological definition of the deep brain nuclei in humans	10.33588/RN.7512.2022187	J. Pastor, L. Vega-Zelaya, C. V. Torres-Diaz, M. Navas-García and L. López-Manzanares	2022	Revista de Neurologia	Spain	full text not found
Tractography-based targeting of the ventral intermediate nucleus for asleep DBS implantation	WOS:000487785005085	C. Matias, M. Alizadeh, J. Muller, A. Sharan and C. Wu	2019	MOVEMENT DISORDERS	Switzerland	full text not found
Tractography-based VIM identification for deep brain stimulation: Initial results	10.1159/000478281	V. Krishna, A. Amer, F. Sammartino, N. Young, P. Agrawal, B. Changizi, et al.	2017	Stereotactic and Functional Neurosurgery	Switzerland	full text not found
Tractography-defined VIM nucleus: Comparison of deterministic and probabilistic methods	10.3171/2016.4.JNS.AANS2016abstracts	F. Sammartino, V. Krishna, N. K. K. King, A. Lozano and M. Hodaie	2016	Journal of Neurosurgery	USA	full text not found
Tractography-guided versus Clinical Contact Selection for Deep Brain Stimulation in Tremor - A Prospective Clinical Trial	10.1101/2025.05.30.25328382	C. van der Linden, T. Berger, T. A. Dembek, G. A. Brandt, J. N. Strelow, J. C. Baldermann, et al.	2025	not found	not found	full text not found
A Transfer Learning Approach to Localising a Deep Brain Stimulation Target	10.1007/978-3-031-43996-4_17	Y. Q. Zheng, H. Akram, S. Smith and S. Jbabdi	2023	MEDICAL IMAGE COMPUTING AND COMPUTER ASSISTED INTERVENTION	Switzerland	full text not found
Use of multiple trajectories in deep brain stimulation (DBS) of the Nucleus ventralis intermedius (VIM)	10.1159/000478281	L. Penner, A. K. Helmers, I. Lübbing, S. Paschen, M. Synowitz, H. M. Mehdorn, et al.	2017	Stereotactic and Functional Neurosurgery	Switzerland	full text not found
Use of probabilistic tractography to provide reliable distinction of the motor and sensory thalamus for prospective targeting during asleep deep brain stimulation	10.3171/2021.5.Jns21552	J. Muller, M. Alizadeh, C. M. Matias, S. Thalheimer, V. Romo, J. Martello, et al.	2022	J Neurosurg	USA	full text not found
VALIDATION OF AUTOMATIC SEGMENTATION OF VENTRALIS INTERMEDIUS NUCLEUS IN TREMOR TREATMENT	not found	C. R. López, M. O. Romero, Y. C. González, F. C. García, P. M. Rivera and I. Martín	2024	Stereotactic and Functional Neurosurgery	Switzerland	full text not found
Vercise DBS system in the treatment of complex tremor	10.1159/000363530	J. O. Farah, P. Eldridge and P. Byrne	2014	Stereotactic and Functional Neurosurgery	Switzerland	full text not found
Vim DBS spatial summation effects along horizontal axis in et patients	10.1111/ner.12572	C. Kao, H. Yu, V. Sukul, F. Phibbs, B. Dawant and P. Konrad	2017	Neuromodulation	USA	full text not found
Vim-thalamic MRI-based targeting for deep brain stimulation in movement disorders: Technical note	10.1002/mds.25914	J. Pérez, L. Cif, V. Gonzalez, S. James, T. Roujeau, E. Sanrey, et al.	2014	Movement Disorders	USA	full text not found

### Sheet: Sheet2
Title	doi	authors	year	journal	origin	reason for exclusion
Clinicallyweighted probabilistic tractography mapping of therapeutic thalamic deep brain stimulation for essential tremor	DOI: 10.1093/neuros/nyz310-364	E. Tsolaki, A. Kashanian and N. Pouratian	2019	Clinical Neurosurgery 2019 Vol. 66 Pages 94		conference
DBS in STN and Vim for tremor. Are we stimulating a unique structure?	DOI: 10.1159/000366073	M. Fiechter, A. Nowacki, M. Schüpbach, I. Debove, L. Lachenmayer, R. Wiest, et al.	2014	Stereotactic and Functional Neurosurgery 2014 Vol. 92 Pages s19		conference
COMPARISON OF DENTATO-RUBRO-THALAMIC TRACTOGRAPHY METHODS BASED ON THE ANATOMY OF THE RUBRAL WING	DOI: 10.1016/j.neurom.2024.09.125	A. Berger, J. Chung, Z. Schnurman, V. Stepanov, L. Pan, T. M. Shepherd, et al.	2025	2025 Vol. 28 Pages S67-S68		conference
Identification of the ventrointermediate thalamic nucleus using Q-ball calculation	DOI: 10.1159/000342226	L. Stieglitz, T. Lönnfors-Weitzel, C. Kiefer, M. Oertel, M. Schüpbach, A. Kaelin-Lang, et al.	2012	Stereotactic and Functional Neurosurgery 2012 Vol. 90 Pages 44		conference
Functional connectivity analysis of the cerebello-thalamo-cortical network in 1000 Human Connectome Project subjects using resting state fMRI	DOI: 10.1016/j.brs.2018.12.868	J. Bergman, L. Zrinzo and H. Akram	2019	Brain Stimulation 2019 Vol. 12 Issue 2 Pages 564		conference
Fiber tractography-guided stereotactic thalamic surgery for intractable tremor	DOI: 10.1159/000366073	S. Sasada	2014	Stereotactic and Functional Neurosurgery 2014 Vol. 92 Pages s12		conference
Surgical techniques and efficacies of deep brain stimulation in the treatment of essential tremor	DOI: 10.3760/cma.j.issn.0376-2491.2012.15.007	F. G. Meng, Y. Ma, M. Ge, K. Zhang, A. C. Yang, W. H. Hu, et al.	2012	National Medical Journal of China 2012 Vol. 92 Issue 15 Pages 1037-1040	China	in Chinese
Vim-thalamic MRI-based targeting for deep brain stimulation in movement disorders: Technical note	DOI: 10.1002/mds.25914	J. Pérez, L. Cif, V. Gonzalez, S. James, T. Roujeau, E. Sanrey, et al.	2014	Movement Disorders 2014 Vol. 29 Pages S26		conference
Tractography-based VIM identification for deep brain stimulation: Initial results	DOI: 10.1159/000478281	V. Krishna, A. Amer, F. Sammartino, N. Young, P. Agrawal, B. Changizi, et al.	2017	Stereotactic and Functional Neurosurgery 2017 Vol. 95 Pages 109		conference
Ultra-high field magnetic resonance imaging of the basal ganglia and related structures	DOI: 10.3389/fnhum.2014.00876	B. R. Planting, Y. Temel, A. Roebroeck, K. Uludag, D. Ivanov, M. L. Kuijf, et al.	2014	FRONTIERS IN HUMAN NEUROSCIENCE 2014 Vol. 8	Netherland	General visualization of many nuclei, Vim mentioned but not the main focus
Vim DBS spatial summation effects along horizontal axis in et patients	DOI: 10.1111/ner.12572	C. Kao, H. Yu, V. Sukul, F. Phibbs, B. Dawant and P. Konrad	2017	Neuromodulation 2017 Vol. 20 Issue 2 Pages e59		conference
Vercise DBS system in the treatment of complex tremor	DOI: 10.1159/000363530	J. O. Farah, P. Eldridge and P. Byrne	2014	Stereotactic and Functional Neurosurgery 2014 Vol. 92 Pages 52		conference
Ventral intermediate nucleus structural connectivity-derived segmentation: anatomical reliability and variability	DOI: 10.1016/j.neuroimage.2021.118519	S. Bertino, G. A. Basile, A. Bramanti, R. Ciurleo, A. Tisano, G. P. Anastasi, et al.	2021	NEUROIMAGE 2021 Vol. 243		not in English
Stereotactic surgery targeting on ventral oral posterior/ventral intermediate (Vop/Vim) in patients with upper limb dystonia: Neuronal activity and optimal effective site	DOI: 10.1002/mds.26688	N. Murase, M. Matsuhashi, K. Maeda, S. Kawarazaki, M. Nakamura, T. Thukahara, et al.	2016	Movement Disorders 2016 Vol. 31 Pages S50		conference
Stereotactic technique determines accuracy and efficiency in “asleep” DBS	DOI: 10.1159/000363530	Z. Mirzadeh, K. Chapple, M. Lambert, R. Dhall and F. A. Ponce	2014	Stereotactic and Functional Neurosurgery 2014 Vol. 92 Pages 36		conference
Correlation of Tractography and Motor Evoked Potentials in Deep Brain Stimulation			2017			not related
Diffusion Tensor Imaging Tractography Assisted Direct Targeting of the Cerebello-Thalamo-Cortical Network for Deep Brain Stimulation in Tremor - Surgical Strategy and Intra-Operative Effects	DOI: 10.1159/000448961	V. A. Coenen, T. Prokop, N. Allert, B. Sajonz, B. Maedler, H. Urbach, et al.	2016	Stereotactic and Functional Neurosurgery 2016 Vol. 94 Pages 53-54		conference
Does navigated transcranial stimulation increase the accuracy of tractography? a prospective clinical trial based on intraoperative motor evoked potential monitoring during deep brain stimulation	DOI: 10.1227/NEU.0000000000000715	M. T. Forster, A. C. Hoecker, J. S. Kang, J. Quick, V. Seifert, E. Hattingen, et al.	2015	Neurosurgery 2015 Vol. 76 Issue 6 Pages 766-775	Germany	Focus is on SCP tract anatomy, not Vim localization or DBS targeting
Localization of DBS targets by deterministic tractography: A straightforward method with plausible results	DOI: 10.1159/000351783	J. Avecillas, J. Barcia and J. Alvarez-Linera	2013	Stereotactic and Functional Neurosurgery 2013 Vol. 91 Pages 146		conference
Motor Evoked Potentials Improve Targeting in Deep Brain Stimulation Surgery	DOI: 10.1111/ner.13386	P. Nikolov, V. Heil, C. J. Hartmann, N. Ivanov, P. J. Slotty, J. Vesper, et al.	2022	Neuromodulation 2022 Vol. 25 Issue 6 Pages 888-894	Germany	Focus on intraoperative monitoring of internal capsule proximity and prevention of side effects
Novel Hybrid Computational MR Imaging for Use in Functional Neurosurgery	DOI: 10.1159/000539984	T. Goedemans, F. Ferreira, T. Wirth, L. Van Der Weerd, M. T. Krüger, A. Pakzad, et al.	2024	Stereotactic and Functional Neurosurgery 2024 Vol. 102 Pages 45-46		conference
Tractography-based targeting of the ventral intermediate nucleus for asleep DBS implantation		C. Matias, M. Alizadeh, J. Muller, A. Sharan and C. Wu	2019	MOVEMENT DISORDERS 2019 Vol. 34 Pages S870-S871		conference
Multimodal 7T imaging of thalamic nuclei for preclinical deep brain stimulation applications	DOI: 10.3389/fnins.2016.00264	Y. Xiao, L. M. Zitella Verbick, Y. Duchin, B. A. Teplitzky, D. Kastl, G. Adriany, et al.	2016	Frontiers in Neuroscience 2016 Vol. 10 Issue JUN	USA	animal
Multi-modal imaging with specialized sequences improves accuracy of the automated subcortical grey matter segmentation	DOI: 10.1016/j.mri.2019.05.025	A. J. Plassard, S. X. Bao, P. F. D'Haese, S. Pallavaram, D. O. Claassen, B. M. Dawant, et al.	2019	MAGNETIC RESONANCE IMAGING 2019 Vol. 61 Pages 131-136	USA	Focus on general subcortical segmentation accuracy (thalamus as a whole)
Magnetic resonance-transcranial ultrasound fusion imaging: A novel tool for brain electrode location	DOI: 10.1002/mds.26425	U. Walter, J. U. Müller, J. Rösche, M. Kirsch, A. Grossmann, R. Benecke, et al.	2016	Mov Disord 2016 Vol. 31 Issue 3 Pages 302-9	Germany	Study focuses on postoperative electrode verification using MRI–ultrasound fusion; not on Vim localization or delineation for targeting
Towards a positive physiological definition of the deep brain nuclei in humans	DOI: 10.33588/RN.7512.2022187	J. Pastor, L. Vega-Zelaya, C. V. Torres-Diaz, M. Navas-García and L. López-Manzanares	2022	Revista de Neurologia 2022 Vol. 75 Issue 12 Pages 369-376	Spain	not in English
Is MER/stimulation mapping important in VIM targeting for et patients?	DOI: 10.1111/ner.12774	C. C. Kao, H. Yu, J. Neimat, H. M. Shah, D. J. Englot, P. Waguespack, et al.	2018	Neuromodulation 2018 Vol. 21 Issue 3 Pages e38		conference
Laser doppler for guidance during DBS-typical optical trajectories toward Vim and STN	DOI: 10.1159/000342226	S. Hemm, P. Zsigmond, J. Richter and K. Wa˚rdell	2012	Stereotactic and Functional Neurosurgery 2012 Vol. 90 Pages 11		conference
Localizing ventral intermediate nucleus of the thalamus using primary fiber direction	DOI: 10.1159/000478281	G. Banks, N. Vanegas-Arroyave and S. Sheth	2017	Stereotactic and Functional Neurosurgery 2017 Vol. 95 Pages 40		conference
Target correlated mapping of therapeutic effects in deep brain stimulation using voxel-based estimations of neuroanatomical structures and volumes of tissue activated	DOI: 10.1002/mds.26295	T. A. Dembek, M. T. Barbe, M. A˚ström, V. Visser-Vandewalle and L. Timmermann	2015	Movement Disorders 2015 Vol. 30 Pages S254		conference
Thalamic and subthalamic DBS for Essential Tremor: What is the optimal location of the electrode	DOI: 10.1002/mds.23162	U. Sandvik, L. O. D. Koskinen and P. Blomstedt	2010	Movement Disorders 2010 Vol. 25 Pages S535		conference
Targeting of the ventral intermediate nucleus (VIM) of the thalamus by direct visualization with high-field MRI 3-Tesla: A follow-up	DOI: 10.1159/000478281	E. Etingold and R. Spiegelmann	2017	Stereotactic and Functional Neurosurgery 2017 Vol. 95 Pages 67		conference
Clinical Deep Brain Stimulation Targeting Based on an Inverse Problem Approach. the Artificial Intelligence Solution	DOI: 10.1159/000520618	J. Engelhardt, F. Caire, N. Zemzemi, D. Fontaine, D. Guehl, P. Burbaud, et al.	2021	Stereotactic and Functional Neurosurgery 2021 Vol. 99 Issue SUPPL 1 Pages 49		conference
Structural and functional connectivity of the nondecussating dentato-rubro-thalamic tract	DOI: 10.1016/j.neuroimage.2018.04.074	K. J. Petersen, J. A. Reid, S. Chakravorti, M. R. Juttukonda, G. Franco, P. Trujillo, et al.	2018	NeuroImage 2018 Vol. 176 Pages 364-371	USA	Focuses on decussating vs nondecussating DRTT connectivity and thalamic endpoints; not on VIM border delineation methods.
Factors affecting stereotactic accuracy in image-guided deep brain stimulator electrode placement	DOI: 10.1159/000478281	K. Burchiel, A. Ko, A. Ibrahim and P. Magown	2017	Stereotactic and Functional Neurosurgery 2017 Vol. 95 Pages 71		conference
Use of multiple trajectories in deep brain stimulation (DBS) of the Nucleus ventralis intermedius (VIM)	DOI: 10.1159/000478281	L. Penner, A. K. Helmers, I. Lübbing, S. Paschen, M. Synowitz, H. M. Mehdorn, et al.	2017	Stereotactic and Functional Neurosurgery 2017 Vol. 95 Pages 183		conference
Electrophysiological mapping for the implantation of deep brain stimulators for Parkinson's disease and tremor	DOI: 10.1002/mds.20960	R. Gross, P. Krack, M. C. Rodríguez-Oroz, A. R. Rezai and A. L. Benabid	2006	Movement Disorders 2006 Vol. 21 Issue SUPPL. 14 Pages S259-S283	USA	review
Thalamic stimulation and functional magnetic resonance imaging: localization of cortical and subcortical activation with implanted electrodes. Technical note	DOI: 10.3171/jns.1999.90.3.0583	A. R. Rezai, A. M. Lozano, A. P. Crawley, M. L. Joy, K. D. Davis, C. L. Kwan, et al.	1999	J Neurosurg 1999 Vol. 90 Issue 3 Pages 583-90	USA	It focuses on mapping activation patterns caused by stimulation
Trigonometric calculation of CT stereotactic co-ordinates in Parkinson's disease	DOI: 10.1177/197140099801100105	F. Ammannati, D. Petacchi, G. P. Giordano, L. Bordi, P. Marini, A. E. Scotto Di Luzio, et al.	1998	Rivista di Neuroradiologia 1998 Vol. 11 Issue 1 Pages 43-50	France	not in English
Targeting for thalamic deep brain stimulator implantation without computer guidance: assessment of targeting accuracy	DOI: 10.1159/000029718	R. L. Alterman, G. T. Reiter, J. Shils, B. Skolnick, J. E. Arle, M. Lesutis, et al.	1999	Stereotact Funct Neurosurg 1999 Vol. 72 Issue 2-4 Pages 150-3	USA	not enough data
Direct VIM targeting in essential tremor: The role of microelectrode recording and semi-macro stimulation in target localization for DBS	DOI: 10.1111/ner.12277	C. C. Kao, W. Lake, H. Yu, J. Neimat and P. Konrad	2015	Neuromodulation 2015 Vol. 18 Issue 2 Pages e17		conference
Improving DBS Targeting Using 3D Visualization of Intraoperative Stimulation Tests	DOI: 10.1159/000448961	A. Shah, F. Alonso, J. J. Lemaire, K. Wårdell, D. Pison, J. Coste, et al.	2016	Stereotactic and Functional Neurosurgery 2016 Vol. 94 Pages 101		conference
Evaluation of awake microelectrode kinesthetic responses to anatomical targets and DBS electrodes	DOI: 10.1111/ner.12950	M. Sedrak, P. Pezeshkian, E. Sabelman, S. Srivastava, I. Bernstein, D. Bruce, et al.	2019	Neuromodulation 2019 Vol. 22 Issue 3 Pages E147-E148		conference
Deep brain stimulation for essential tremor: A single institution experience with a unique targeting strategy	DOI: 10.1002/mdc3.12905	A. Diaz, I. Cajigas, A. Mahavadi, S. Sur, D. G. Di Luca, D. Shpiner, et al.	2020	Movement Disorders Clinical Practice 2020 Vol. 7 Pages S104-S105		conference
A multi-contrast MRI approach to thalamus segmentation	DOI: 10.1002/hbm.24933	V. Corona, J. Lellmann, P. Nestor, C. B. Schönlieb and J. Acosta-Cabronero	2020	Human Brain Mapping 2020 Vol. 41 Issue 8 Pages 2104-2120	UK	Focuses on multi-contrast MRI (T1, T2*, QSM) segmentation of the thalamus into major subnuclear groups
Targeting the posterior subthalamic area for essential tremor: proposal for MRI-based anatomical landmarks	DOI: 10.3171/2018.4.Jns18373	A. Nowacki, I. Debove, F. Rossi, J. A. Schlaeppi, K. Petermann, R. Wiest, et al	2019	J Neurosurg 2019 Vol. 131 Issue 3 Pages 820-827	Switzerland	Focuses on MRI-based anatomical landmarks (STN/red nucleus) for targeting PSA as an alternative to Vim DBS in ET
High-Resolution Intra-Operative Data for the Generation of Probabilistic Stimulation Maps in DBS of VIM for ET	DOI: 10.1159/000539984	D. Vogel, K. Wårdell, C. Jérôme, J. J. Lemaire and S. Hemm	2024	Stereotactic and Functional Neurosurgery 2024 Vol. 102 Pages 5-6		conference
Accuracy Verification of Thalamic Auto- Segmentation by Intraoperative Microelectrode Recording	DOI: 10.1159/000539984	T. Higashijima, T. Kawasaki, K. Kimura, H. Kishida, K. Sakata and R. Takagi	2024	Stereotactic and Functional Neurosurgery 2024 Vol. 102 Pages 94		conference
Comparison of thalamic atlases and segmentation techniques in defining motor and sensory nuclei for deep brain stimulation targeting in essential tremor	DOI: 10.1016/j.nicl.2025.103887	M. E. Zilberman, K. L. Chou, P. G. Patil and K. A. Malaga	2025	NEUROIMAGE-CLINICAL 2025 Vol. 48	USA	it investigates how the choice of different thalamic atlases and segmentation techniques affects the definition of broader motor and sensory thalamic regions
Tractography-guided versus Clinical Contact Selection for Deep Brain Stimulation in Tremor - A Prospective Clinical Trial	DOI: 10.1101/2025.05.30.25328382	C. van der Linden, T. Berger, T. A. Dembek, G. A. Brandt, J. N. Strelow, J. C. Baldermann, et al.	2025	_	Germany	it investigates a programming strategy for selecting the most effective DBS contact.
Tractography-defined VIM nucleus: Comparison of deterministic and probabilistic methods	DOI: 10.3171/2016.4.JNS.AANS2016abstracts	F. Sammartino, V. Krishna, N. K. K. King, A. Lozano and M. Hodaie	2016	Journal of Neurosurgery 2016 Vol. 124 Issue 4 Pages A1165-A1166		conference
Use of efficacy probability maps for the post-operative programming of deep brain stimulation in essential tremor	DOI: 10.1016/j.parkreldis.2014.09.004	F. T. Phibbs, S. Pallavaram, C. Tolleson, P. F. D'Haese and B. M. Dawant	2014	Parkinsonism Relat Disord 2014 Vol. 20 Issue 12 Pages 1341-4	USA	It investigates the use of a probabilistic efficacy map to assist with post-operative DBS programming and contact selection
A Stepwise Algorithm for Tractography- Based Targeting in Movement Disorder Surgery	DOI: 10.1159/000448961	F. Sammartino, V. Krishna, N. K. K. King, A. M. Lozano and M. Hodaie	2016	Stereotactic and Functional Neurosurgery 2016 Vol. 94 Pages 29-30		conference
Thalamic Deep Brain Stimulation for tremor: The critical role of intraoperative testing	DOI: 10.1016/j.parkreldis.2020.03.022	A. Mahajan, A. Bader, L. L. Wang, A. Rekhtman, A. J. Espay, A. K. Dwivedi, et al.	2020	Parkinsonism and Related Disorders 2020 Vol. 73 Pages 45-49	USA	This study's main focus is on the importance of intraoperative testing for accurate electrode placement in Vim-DBS
Model-based segmentation of sub-cortical nuclei for deep brain stimulation	DOI: 10.1016/j.bas.2021.100703	L. Zagorchev, N. Fläschner and F. Wenzel	2021	_	USA	poster
MRI methods to localise the ventral intermediate nucleus of the thalamus: Structural imaging and connectivity data	DOI: 10.1159/000367644	A. Zammit, H. Akram, M. White, E. De Vita and L. Zrinzo	2014	Stereotactic and Functional Neurosurgery 2014 Vol. 92 Pages s240		conference
Deep brain stimulation (DBS) with multimodal targeting and macro-electro-stimulation	DOI: 10.1159/000501568	E. J. Koh and H. Y. Choi	2019	Stereotactic and Functional Neurosurgery 2019 Vol. 97 Pages 297		conference
Direct targeting of the ventral intermediate nucleus of the thalamus in deep brain stimulation for essential tremor: a prospective study with comparison to a historical cohort	DOI: 10.3171/2021.2.JNS203815	A. A. Wakim, N. A. Sioda, J. J. Zhou, M. Lambert, V. G. H. Evidente and F. A. Ponce	2022	JOURNAL OF NEUROSURGERY 2022 Vol. 136 Issue 3 Pages 662-671	USA	Its primary research question is not to define the Vim's borders but to compare the efficacy and safety of two surgical approaches
Delineating the substructure of the thalamus using structural magnetic resonance imaging (MRI)	DOI: 10.1002/ca.22304	T. Erica, M. White and L. Zrinzo	2014	Clinical Anatomy 2014 Vol. 27 Issue 2 Pages 272		conference
Deep Brain Stimulation in Olomouc - Techniques, Electrode Locations, and Outcomes	_	D. Krahulik, M. Nevrly, P. Otruba and P. Kanovsky	2014	CESKA A SLOVENSKA NEUROLOGIE A NEUROCHIRURGIE 2014 Vol. 77 Issue 1 Pages 54-58	Czech	It is more relevant for general outcomes of Vim DBS.
Electrophysiologic mapping for deep brain stimulation for movement disorders	DOI 10.1016/B978-0-444-64032-1.00022-9	B. A. Campbell, A. G. Machado and K. B. Baker	2019	Handbook of Clinical Neurology	USA	review
Evaluation of automatic segmentation of thalamic nuclei through clinical effects using directional deep brain stimulation leads: A technical note	DOI: 10.3390/brainsci10090642	M. T. Krüger, R. Kurtev-Rittstieg, G. Kägi, Y. Naseri, S. Hägele-Link and F. Brugger	2020	Brain Sciences 2020 Vol. 10 Issue 9 Pages 1-10	Switzerland	case report
Clinical VIM targeting for deep brain stimulation based on an augmented intelligence. The RebrAIn solution	DOI: 10.1016/j.brs.2021.10.150	J. Engelhardt, N. Zemzemi, D. Guehl, P. Burbaud, N. Damon-Perriere and E. Cuny	2021	Brain Stimulation 2021 Vol. 14 Issue 6 Pages 1634-1635		conference
VALIDATION OF AUTOMATIC SEGMENTATION OF VENTRALIS INTERMEDIUS NUCLEUS IN TREMOR TREATMENT	_	C. R. López, M. O. Romero, Y. C. González, F. C. García, P. M. Rivera and I. Martín	2024	Stereotactic and Functional Neurosurgery 2024 Vol. 102 Pages 267		not found
Deep braIn Stimulation for Tremor TractographIC Versus Traditional	_	_	2015	_		not found
Direct Localization of the VIM/DRTT Using Quantitative Susceptibility Mapping in Essential Tremor: A Pilot MRI Study	DOI: 10.3174/ajnr.A8934	S. Chung, H. N. Song, V. R. Subramaniam, P. Storey, S. H. Shin, T. M. Shepherd, et al.	2025	AJNR. American journal of neuroradiology 2025		not found
Sensorimotor Physiological Mapping During Asleep Deep Brain Stimulation Lead Placement With Multichannel Intraoperative Neuromonitoring	DOI: 10.1227/ons.0000000000001499	C. Yamaguchi, H. Anwar, A. Lesko, S. M. Kaber and S. F. Oliveria	2025	Oper Neurosurg 2025 Vol. 29 Issue 3 Pages 381-388		not found
COMMERCIALLY AVAILABLE DETERMINISTIC TRACTOGRAPHY IS USEFUL IN PLANNING DBS FOR TREMOR	_	G. Vajramani, J. Manfield and K. Murray	2024	Stereotactic and Functional Neurosurgery 2024 Vol. 102 Pages 309		not found
Thalamic Segmentation and Neural Activation Modeling Based on Individual Tissue Microstructure in Deep Brain Stimulation for Essential Tremor	DOI: 10.1016/j.neurom.2022.09.013	K. A. Malaga, L. Houshmand, J. T. Costello, J. Chandrasekaran, K. L. Chou and P. G. Patil	2023	Neuromodulation 2023 Vol. 26 Issue 8 Pages 1689-1698		not found
A Transfer Learning Approach to Localising a Deep Brain Stimulation Target	DOI: 10.1007/978-3-031-43996-4_17	Y. Q. Zheng, H. Akram, S. Smith and S. Jbabdi	2023	MEDICAL IMAGE COMPUTING AND COMPUTER ASSISTED INTERVENTION, MICCAI 2023, PT IX 2023		not found
Direct targeting of the ventral intermediate nucleus using high-field proton density MR imaging: Functional outcomes and comparison to “indirect” targeting	DOI: 10.1093/neuros/nyz310-207	F. A. Ponce and M. Lambert	2019	Clinical Neurosurgery 2019 Vol. 66 Pages 65		not found
Targeting traditional atlas-based thalamic ventral intermediate nucleus and DTI tractography of dendatorubrothalamic tract for stereotactic surgery of essential tremor	DOI: 10.1016/j.brs.2024.12.883	T. Takezaki	2025	2025 Vol. 18 Pages 518		not found
Comparison of two segmentation software tools for deep brain stimulation of the subthalamic and ventro-intermedius nuclei	DOI: 10.1007/s00701-023-05819-9	P. E. Constanthin, N. Zemzemi, E. Cuny and J. Engelhardt	2023	ACTA NEUROCHIRURGICA 2023 Vol. 165 Issue 11 Pages 3397-3402		not found
SEGMENTING DEEP BRAIN NUCLEI FROM CLINICAL MRI: COMBINING REGISTRATION AND DEEP LEARNING	_	R. T. L. Ho, F. Ferreira, M. Brudfors, M. Bot, J. Ashburner and H. Akram	2024	Stereotactic and Functional Neurosurgery 2024 Vol. 102 Pages 8-10		not found
A method for imaging elusive deep brain nuclei at 3 Tesla Multimodal MRI	_	T. Lönnfors-Weitzel, T. Weitzel, C. Kiefer, T. Krause, A. Stibal, A. Kaelin-Lang, et al.	2010	Schweizer Archiv fur Neurologie und Psychiatrie 2010 Vol. 161 Issue 4 Pages 42S		not found
The individual variability of the dentato-rubro-thalamic tract in the planning of stereotactic operations in patients with tremor	DOI: 10.17650/1683-3295-2024-26-1-54-64	A. I. Kholyavin, V. A. Peskov and A. O. Berger	2024	Russian Journal of Neurosurgery 2024 Vol. 26 Issue 1 Pages 54-64		not found
ID: 216730 Comparing Tractography Methods for Preoperative Deep Brain Stimulation Planning in Essential Tremor Patients	DOI: 10.1016/j.neurom.2023.04.098	K. Kang, A. Sathe, J. Muller, C. Matias, M. Kogan, C. Miller, et al.	2023	Neuromodulation 2023 Vol. 26 Issue 4 Pages S57		not found
Exploring local diffusion MRI properties for vim localization: Evaluation in clinical cases	DOI: 10.1055/s-0037-1603858	E. Najdenovska, C. Tuleasca, J. Bloch, P. Maeder, N. Girard, T. Witjas, et al.	2017	Journal of Neurological Surgery, Part A: Central European Neurosurgery 2017 Vol. 78		not found
