## Supplementary material for "Tremor Improvement Despite Heterogeneous Ventral Intermediate Nucleus Targeting in Deep Brain Stimulation: A Systematic Review and Meta-Analysis": full text inclusion

### Sheet: Sheet1
Title	Year	DOI	Author	Population	intervention	comparison	outcome	study design
Accuracy of deep brain stimulation electrode placement using intraoperative computed tomography without microelectrode recording Clinical article	2013	10.3171/2013.4.JNS122324	K. J. Burchiel, S. McCartney, A. Lee and A. M. Raslan	60 consecutive patients who underwent intraoperative CT–guided DBS electrode placement	Using preoperative MRI, intraoperative CT, and a skull-mounted stereotactic system	there is no comparison group	Accuracy of DBS electrode placement, Correlation between electrode accuracy	prospective observational study
Asleep Deep Brain Stimulation of the Nucleus Ventralis Intermedius for Essential Tremor Using Indirect Targeting and Interventional Magnetic Resonance Imaging: Single-Institution Case Series	2020	10.1002/mdc3.12955	N. Gravbrot, A. Burket, M. Saranathan and W. S. Kasoff	12 consecutive patients undergoing asleep, iMRIguided Vim DBS	asleep MRI-guided DBS placement using consensus coordinates	there is no comparison group	Stereotactic accuracy of electrode placement, Clinical improvement	observational case series
Assessment of a method to determine deep brain stimulation targets using deterministic tractography in a navigation system	2015	10.1007/s10143-015-0643-1	J. M. Avecillas-Chasin, F. Alonso-Frech, O. Parras, N. del Prado and J. A. Barcia	8 patients	method for parcellation of DBS targets using DTI-DT implemented by a widely used navigation system	there is no comparison group	provide a straightforward method to obtain an optimized target (OT) within DBS target nuclei using a widely available navigation system	prospective observational study
Comparative evaluation of tractography-based direct targeting and atlas-based indirect targeting of the ventral intermediate (Vim) nucleus in MRgFUS thalamotomy	2021	10.1038/s41598-021-93058-2	F. Bruno, A. Catalucci, M. Varrassi, F. Arrigoni, P. Sucapane, D. Cerone, et al.	98 patients with disabling and refractory tremors who underwent unilateral MRgFUS Vim ablation	using clinically effective intraprocedural coordinates	there is no comparison group	analyze and compare direct and indirect targeting of the Vim for MRgFUS thalamotomy in patients with ET and PD	retrospective cohort
Comparison of MRI-based automated segmentation methods and functional neurosurgery targeting with direct visualization of the Ventro-intermediate thalamic nucleus at 7T	2019	10.1038/s41598-018-37825-8	E. Najdenovska, C. Tuleasca, J. Jorge, P. Maeder, J. P. Marques, T. Roine, et al.	9 healthy patients	SWI images acquired at 7-Tesla (7 T) were used for manual delineation of the Vim.	current clinical indirect targeting methods used in functional neurosurgery, several automated image-segmentation algorithms	Directly visualize the ventro-intermediate nucleus (Vim) of the thalamus using 7 Tesla susceptibility-weighted imaging (SWI), Manually delineate (outline) the Vim on these high-resolution 7 T SWI images to serve as a reference	observational cross sectional study
Diffusion MRI tractography for improved transcranial MRI-guided focused ultrasound thalamotomy targeting for essential tremor	2018	10.1016/j.nicl.2018.05.010	Q. Y. Tian, M. Wintermark, W. J. Elias, P. Ghanouni, C. H. Halpern, J. M. Henderson, et al.	8 patients with bilateral medication-refractory ET were treated with tcMRgFUS thalamotomy targeting Vim contralateral to their dominant hand	diffusion tractography	there is no comparison group	evaluate the use of diffusion MRI tractography for neurosurgical guidance of transcranial MRI-guided focused ultrasound (tcMRgFUS) thalamotomy	retrospective cohort
Diffusion Tensor Imaging and Colored Fractional Anisotropy Mapping of the Ventralis Intermedius Nucleus of the Thalamus	2011	10.1227/NEU.0b013e3182296a42	M. Sedrak, A. Gorgulho, A. Frew, E. Behnke, A. DeSalles and N. Pouratian	392 patients who had undergone DBS	Use of DTI and FA images to identify the VIM nucleus of the thalamus.	there is no comparison group	To study colored fractional anisotropy (FA) images and DTI tractography to identify the characteristic MRI appearance of the Ventralis Intermedius (VIM) nucleus of the thalamus,	retrospective cohort
Direct stereotactic targeting of the ventrointermediate nucleus of the thalamus based on anatomic 1.5-T MRI mapping with a white matter attenuated inversion recovery (WAIR) sequence	2012	10.1016/j.brs.2011.10.007	F. Vassal, J. Coste, P. Derost, V. Mendes, J. Gabrillargues, C. Nuti, et al.	20 patients received unilateral or bilateral vim DBS	use of 1.5-T MRI with WAIR sequence	there is no comparison group	evaluate the ability of inversion‐recovery 1.5 T MRI (WAIR sequence) to produce high-resolution anatomical depiction of the thalamus suitable for direct targeting of the Vim	prospective cohort
Generation of human thalamus atlases from 7 T data and application to intrathalamic nuclei segmentation in clinical 3 T T1-weighted images	2020	10.1016/j.mri.2019.09.004	Y. Liu, P. F. D'Haese, A. T. Newton and B. M. Dawant	9 healthy patients	described a protocol for generating a human atlas of the thalamus using ultra-high field imaging, proposed single-atlas-based, multi-atlas-based, and statistical shape-based methods to use such atlases for thalamic nuclei segmentation in standard 3T T1-weighted images	there is no comparison group	develop a protocol for constructing human thalamus atlases from high‑field 7 T MRI data, using several pulse sequences, apply those atlases to segment intrathalamic nuclei on clinical 3 T T1‑weighted MRI scans	Methodological imaging study
Identification of target areas for deep brain stimulation in human basal ganglia substructures based on median nerve sensory evoked potential criteria	2003	10.1136/jnnp.74.8.1031	F. Klostermann, J. Vesper and G. Curio	23 patients with movement disorders	ested intraoperative SEP from the four contact DBS electrode for their anatomical specificity with regard to vim and STN	previous SEP studies	evaluate the value of median‐nerve somatosensory evoked potentials (SEPs) for the functional identification of vim and STN	prospective cohort
Improved Vim targeting for focused ultrasound ablation treatment of essential tremor: A probabilistic and patient-specific approach	2020	10.1002/hbm.25157	J. H. Su, E. Y. Choi, T. Tourdias, M. Saranathan, C. H. Halpern, J. M. Henderson, et al.	14 individual ET patients	use of an MR pulse sequence (WMnMPRAGE) with high gray matter-white matter and intrathalamic contrast, operating at both 3T and 7T	there is no comparison group	directly visualize and segment the Vim, identify relevant FUS ablation zones	retrospective cohort
Individualized Anatomy-Based Targeting for VIM-cZI DBS in Essential Tremor	2020	10.1016/j.wneu.2020.04.240	A. Diaz, I. Cajigas, J. G. Cordeiro, A. Mahavadi, S. Sur, D. G. Di Luca, et al.	33 consecutive ET patients (n=54 leads) that underwent VIM-cZI DBS implantation	using a unique targeting protocol that aids in accounting for inter-subject variability of the underlying thalamic morphology	there is no comparison group	improve targeting accuracy for deep brain stimulation (DBS) in patients with essential tremor (ET), assess the feasibility, safety, and tremor outcomes of this individualized targeting technique	retrospective cohort
A method for pre-operative single-subject thalamic segmentation based on probabilistic tractography for essential tremor deep brain stimulation	2018	10.1007/s00234-017-1972-2	E. H. Middlebrooks, V. M. Holanda, I. S. Tuna, H. D. Deshpande, M. Bredel, L. Almeida, et al.	32 patients healthy control subjects	Thalamic segmentation based on structural connectivity measures	the position of typical coordinate-based targets (indirect targeting)	Compare DBS targeting methods, Personalize thalamic targeting	retrospective cohort
Microelectrode recording findings within the tractography-defined ventral intermediate nucleus	2017	10.3171/2016.3.Jns151992	N. K. K. King, V. Krishna, D. Basha, G. Elias, F. Sammartino, M. Hodaie, et al.	6 patients undergoing functional stereotactic procedures	combination of preoperative imaging and intraoperative electrophysiological recording.	there is no comparison group	Validate DTI-based VIM localization, Characterize electrophysiological features	cohort
Targeting for thalamic deep brain stimulator implantation without computer guidance: assessment of targeting accuracy	1999	10.1159/000029718	R. L. Alterman, G. T. Reiter, J. Shils, B. Skolnick, J. E. Arle, M. Lesutis, et al.	17 patients with medically refractory tremor	FSE/IR MRI for targeting nucleus ventralis intermedius	there is no comparison group	examine the accuracy of FSE/IR MRI for targeting nucleus ventralis intermedius	retrospective cohort
Thalamic segmentation based on improved fuzzy connectedness in structural MRI	2015	10.1016/j.compbiomed.2015.09.002	C. L. Yang, Q. Wang, W. W. Wu, Y. Q. Xue, W. S. Lu and S. C. Wu	25 normal images	improved fuzzy connectedness algorithm based on the traditional structural MRI	Comparison with Other Methods like AFCCC	propose an improved algorithm for the segmentation of thalamic nuclei (including the Vim and STN) in structural MRI, reduce reliance on manual intervention	Methodological study
Thalamic Stimulation for Tremor: Can Target Determination Be Improved?	2011	10.1002/mds.23448	E. Bardinet, H. Belaid, D. Grabli, M. L. Welter, S. F. Vidal, D. Galanaud, et al.	29 consecutive patients	Vim target determination for HFS in severe tremor using a deformable atlas	there is no comparison group	compare two methods of targeting the Ventral intermediate: A standard statistical targeting method, An individualized targeting method using a histology‑based three‑dimensional deformable brain atlas adapted to the patient’s MRI	prospective cohort
Toward defining deep brain stimulation targets in MNI space: A subcortical atlas based on multimodal MRI, histology and structural connectivity	2018	10.1016/j.neuroimage.2017.05.015	S. Ewert, P. Plettig, N. F. Li, M. M. Chakravarty, D. L. Collins, T. M. Herrington, et al.	206 healthy individuals, 90 parkinson's disease patients, 1 post mortum human brain	there is no intervention	there is no comparison group	create a highly accurate and detailed 3D subcortical brain atlas in standard MNI space, specifically designed to improve target definition for Deep Brain Stimulation	Methodological study
Tractography-Based Ventral Intermediate Nucleus Targeting: Novel Methodology and Intraoperative Validation	2016	10.1002/mds.26633	F. Sammartino, V. Krishna, N. K. K. King, A. M. Lozano, M. L. Schwartz, Y. X. Huang, et al.	imaging cohort: 18 ET patients and 22 healthy indivituals / operative cohort: 6 patient umderwent VIM thalamotomy	Created a Tractography-Defined VIM Target	Compared the New Method to the Conventional Standard	define and validate a tractography-based methodology for VIM targeting, Comparison of T-VIM vs. Conventional Target Coordinates	methodological study
Toward in vivo histology: A comparison of quantitative susceptibility mapping (QSM) with magnitude-, phase-, and R2*-imaging at ultra-high magnetic field strength	2013	10.1016/j.neuroimage.2012.09.055	A. Deistung, A. Schäfer, F. Schweser, U. Biedermann, R. Turner and J. R. Reichenbach	9 healthy volunteers	used ultra-high field MRI (7 Tesla)	there is no comparison group	acquire high-resolution gradient-echo (GRE) sequences, compare different MRI contrasts — namely magnitude-imaging, phase/frequency-imaging, R2* relaxation mapping — with quantitative susceptibility mapping (QSM) at ultra-high magnetic field strength	methodological study
Connectivity derived thalamic segmentation in deep brain stimulation for tremor	2018	10.1016/j.nicl.2018.01.008	H. Akram, V. Dayal, P. Mahlknecht, D. Georgiev, J. Hyam, T. Foltynie, et al.	5 patients with ET and 4 patients with PD tremor	using connectivity based probabilistic techniques, applied to individual HARDI datasets	comparing connectivity-derived segmentation of the thalamus (via probabilistic tractography) to the standard (atlas-based) indirect targeting approaches used in DBS for tremor	investigate whether probabilistic tractography techniques can be used to segment the ventrolateral (VL) and ventroposterior (VP) thalamus, and in particular the Ventral intermediate nucleus (VIM), based on individual patients’ cortical and cerebellar connectivity, identify the dentato-rubro-thalamo-cortical (DRT) tracts using high angular resolution diffusion imaging (HARDI) in patients undergoin…	retrospective cohort
Susceptibility-enhanced 3-Tesla T1-weighted spoiled gradient echo of the midbrain nuclei for guidance of deep brain stimulation implantation	2009	10.1227/01.NEU.0000345354.21320.D1	G. S. Young, F. Feng, H. Shen and N. K. Chen	4 healthy volunteers	using SECO T1-weighted imaging technique	there is no comparison group	Develop a single MRI imaging protocol, Improve Direct Targeting Accuracy for DBS	Methodological study
Thalamus Optimized Multi Atlas Segmentation (THOMAS): fast, fully automated segmentation of thalamic nuclei from structural MRI	2019	10.1016/j.neuroimage.2019.03.021	J. H. Su, F. T. Thomas, W. S. Kasoff, T. Tourdias, E. Y. Choi, B. K. Rutt, et al.	15 MS patients and 20 healthy control subjects	thalanus optimized Multi-atlas segmentation(THOMAS)	manual segmentation	create a fast, fully automated multi-atlas method (THOMAS) for segmenting different thalamic nuclei (12 nuclei) using high-resolution WM-nulled MP-RAGE MRI, validate THOMAS against manual segmentation, demonstrate THOMAS’s potential for surgical planning	cross-sectional imaging study
An Image Quality Transfer Technique for Localising Deep Brain Stimulation Targets	2024	10.1101/2024.03.18.584979	Y. Q. Zheng, H. Akram, Z. Li, S. M. Smith and S. Jbabdi	43 subjects who underwent repeated scanning	Uses whole-brain white matter connectivity features, not just dentate–M1 connections and Learns a statistical mapping between connectivity features and Vim localization	there is no comparison group	introduce a machine learning–based Image Quality Transfer (IQT) framework called HQ-augmentation	retrospective cohort
Tractography-Based Surgical Targeting for Thalamic Deep Brain Stimulation: A Comparison of Probabilistic vs Deterministic Fiber Tracking of the Dentato-Rubro-Thalamic Tract	2022	10.1227/NEU.0000000000001840	A. I. Yang, D. Parker, A. A. Vijayakumari, A. G. Ramayya, M. P. Donley-Fletcher, D. Aunapu, et al.	19patientswithessentialtremor	Comparing tractography methods (probabilistic vs deterministic)	tracts obtained with a widely used deterministic method (detDRTT)	propose a new protocol for reconstruction of the DRTT with probabilistic tractography (probDRTT)	retrospective comparative study

### Sheet: Sheet2
Title	year	doi	authors	population	intervention	comparison	outcome	study design
Intraoperative microelectrode and semi-microelectrode recording during the physiological localization of the thalamic nucleus ventral intermediate	2002	DOI: 10.1002/mds.10155	I. M. Garonzik, S. E. Hua, S. Ohara and F. A. Lenz	Patients with Parkinson’s disease, essential tremor, or intention tremor undergoing Vim thalamotomy or Vim-DBS implantation.	Use of microelectrode and semi-microelectrode recording techniques for physiological localization of the Vim during surgery.	Radiological localization methods or macrostimulation-based targeting without microelectrode recording.	Improved accuracy in identifying Vim borders, better DBS targeting, reduced unintended damage to adjacent nuclei (Vop, Vc), and enhanced tremor control.	Descriptive observational study.
Toward defining deep brain stimulation targets in MNI space: A subcortical atlas based on multimodal MRI, histology and structural connectivity	2018	DOI: 10.1016/j.neuroimage.2017.05.015	S. Ewert, P. Plettig, N. F. Li, M. M. Chakravarty, D. L. Collins, T. M. Herrington, et al.	This study primarily involves neuroanatomical structures relevant to DBS, with data collected from various sources, including healthy subjects and Parkinson's disease patients.	The intervention in this context is the use of a newly developed composite atlas that incorporates multimodal MRI, histology, and structural connectivity for accurate mapping of DBS targets.	DBS-target atlases such as the BGHAT and ATAG atlases.	the accuracy of DBS target definition, with a focus on the spatial precision of electrode placement and the segmentation of key nuclei (STN, GPi, and VIM) for DBS, and how the new atlas improves upon previous methodologies	Composite Modeling Study
Accuracy of deep brain stimulation electrode placement using intraoperative computed tomography without microelectrode recording Clinical article	2013	DOI: 10.3171/2013.4.JNS122324	K. J. Burchiel, S. McCartney, A. Lee and A. M. Raslan	60 patients	DBS electrode placement using intraoperative CT without MER under general anesthesia.	Traditional DBS electrode placement using MER and frame-based stereotaxy	Accuracy of electrode placement, measured by vector error and deviation from the planned trajectory	Prospective study
Intraoperative test stimulation versus stereotactic accuracy as a surgical end point: A comparison of essential tremor outcomes after ventral intermediate nucleus deep brain stimulation	2018	DOI: 10.3171/2017.3.JNS162487	T. Chen, Z. Mirzadeh, K. M. Chapple, M. Lambert, V. G. H. Evidente, G. Moguel-Cobos, et al.	Patients with ET who underwent VIM DBS between March 2014 and February 2016 at a single center	VIM DBS performed under general anesthesia	VIM DBS performed without general anesthesia	functional improvement, tremor reduction, and quality-of-life enhancement at 3 months, along with targeting accuracy and procedure-related safety.	cohort
Thalamic Deep Brain Stimulation for Essential Tremor: Relation of Lead Location to Outcome	2004	DOI: 10.1227/01.NEU.0000119329.66931.9E	E. Papavassiliou, G. Rau, S. Heath, A. Abosch, N. Barbaro, P. S. Larson, et al.	37 patients (57 leads) with ET who underwent thalamic DBS	Thalamic DBS with electrodes implanted near the Vim nucleus.	Comparison of different lead locations within and around the Vim and their relationship to tremor improvement	Relation between lead position and efficacy, battery drain, and incidence of tolerance to DBS.	cohort
A functional micro-electrode mapping of ventral thalamus in essential tremor	2018	DOI: 10.1093/brain/awy192	D. J. Pedrosa, P. Brown, H. Cagnan, V. Visser-Vandewalle, J. Wirths, L. Timmermann, et al.	10 patients (12 hemispheres) with severe, medically refractory ET undergoing DBS surgery.	Intraoperative MER targeting the VLp corresponding anatomically to the Vim nucleus	Spatial mapping of activity at different depths and trajectories relative to Vim/VLp border.	Localization of tremor-related power and thalamomuscular coherence peaks within the ventral Vim/VLp border region.	prospective observational study
FAT1 weighted MRI: Diffusion meets anatomical imaging and application in thalamic surgery for tremor	2024	DOI: 10.1162/imag_a_00139	T. Goedemans, F. Ferreira, T. Wirth, L. van der Weerd, F. V. Massey, M. T. Krüger, et al.	35 patients (43 hemispheres) with medically refractory tremor undergoing Vim-targeted DBS or RF thalamotomy.	FAT1 imaging, a new hybrid method combining fractional anisotropy (FA) maps and T1-weighted MRI, used to delineate Vim borders and guide target planning.	FAT-1 based VIM target vs. connectivity-based target and actual DBS volume of tissue activation or RF lesion	Degree of spatial overlap between FAT1-based Vim target and effective VTA/lesion, correlated with clinical outcome	Retrospective observational study
An Image Quality Transfer Technique for Localising Deep Brain Stimulation Targets	2024	DOI: 10.1101/2024.03.18.584979	Y. Q. Zheng, H. Akram, Z. Li, S. M. Smith and S. Jbabdi	Healthy adult subjects from HCP and UK Biobank MRI datasets	Image Quality Transfer (HQ-augmentation) method for Vim localization in low-quality diffusion MRI	Connectivity-driven Vim localization and atlas-defined approach	Improved accuracy and reliability of Vim localization compared with existing methods	Computational imaging study
Susceptibility-enhanced 3-Tesla T1-weighted spoiled gradient echo of the midbrain nuclei for guidance of deep brain stimulation implantation	2009	DOI: 10.1227/01.NEU.0000345354.21320.D1	G. S. Young, F. Feng, H. Shen and N. K. Chen	4 patients scanned at 3T MRI	Susceptibility-enhanced contrast-optimized (SECO) T1-weighted 3D SPGR imaging	3D fast spin echo (FSE) T2-weighted imaging	Improved contrast and visualization of midbrain nuclei (STN, SN, RN, Vim) without geometric distortion	Imaging methods development
Thalamic nuclei segmentation in clinical 3T T1-weighted images using high-resolution 7T shape models	2015	DOI: 10.1117/12.2081660	Y. Liu, P. F. D'Haese, A. T. Newton and B. M. Dawant	7 patients with 7T and 3T MRI	Hierarchical statistical shape modeling to segment thalamic nuclei (including Vim) in 3T T1-weighted MRI	Manual segmentation on 7T MRI	Successful automatic localization and segmentation of individual thalamic nucles on clinical 3T MRI with high spatial accuracy	Imaging methods development
Structural connectivity-based segmentation of the thalamus and prediction of tremor improvement following thalamic deep brain stimulation of the ventral intermediate nucleus	2018	DOI: 10.1016/j.nicl.2018.10.009	E. H. Middlebrooks, I. S. Tuna, L. Almeida, S. S. Grewal, J. Wong, M. G. Heckman, et al.	40 patients with ET who underwent unilateral Vim DBS	Structural connectivity–based segmentation (SCBS) of thalamus using diffusion MRI for individualized targeting	Traditional indirect atlas based targeting methods	SCBS-based targeting identified thalamic segments predicting tremor improvement (greater VTA overlap with SMA/PMC-connected segment correlated with higher tremor reduction)	Retrospective imaging study
Validation of diffusion tensor imaging tractography to visualize the dentatorubrothalamic tract for surgical planning	2019	DOI: 10.3171/2017.9.Jns171321	A. Nowacki, J. Schlaier, I. Debove and C. Pollo	6 patients with ET undergoing bilateral Vim DBS	Deterministic diffusion tensor imaging (DTI) tractography using four different region-of-interest (ROI) methods to visualize the DRTT	Comparison of four tractography approaches with atlas-based anatomy (Morel atlas) and MRI landmarks	Method 4 (using cerebellar dentate nucleus, posterior subthalamic area, and precentral gyrus ROIs) produced the most anatomically accurate and reproducible visualization of the DRTT projecting to the Vim region; no significant correlation with tremor outcome	Retrospective imaging study
Ventralis intermedius nucleus anatomical variability assessment by MRI structural connectivity	2021	DOI: 10.1016/j.neuroimage.2021.118231	F. Ferreira, H. Akram, J. Ashburner, L. Zrinzo, H. Zhang and C. Lambert	Healthy volunteers scanned at 3T MRI	Optimised diffusion MRI acquisition and processing pipeline for segmentation of thalamic subnuclei	Standard diffusion MRI protocols and non-optimised processing	Improved delineation and reproducibility of thalamic nuclei for DBS planning at clinical field strengths	Imaging methods development
Tractography-Based Surgical Targeting for Thalamic Deep Brain Stimulation: A Comparison of Probabilistic vs Deterministic Fiber Tracking of the Dentato-Rubro-Thalamic Tract	2022	DOI: 10.1227/NEU.0000000000001840	A. I. Yang, D. Parker, A. A. Vijayakumari, A. G. Ramayya, M. P. Donley-Fletcher, D. Aunapu, et al.	19 patients with ET who underwent Vim DBS	Probabilistic tractography of the dentato-rubro-thalamic tract (probDRTT) for Vim localization comparator	Deterministic tractography of the dentato-rubro-thalamic tract (detDRTT)	ProbDRTT showed closer spatial correspondence between DRTT and active DBS contacts	Retrospective imaging study
Comparative evaluation of tractography-based direct targeting and atlas-based indirect targeting of the ventral intermediate (Vim) nucleus in MRgFUS thalamotomy	2021	DOI: 10.1038/s41598-021-93058-2	F. Bruno, A. Catalucci, M. Varrassi, F. Arrigoni, P. Sucapane, D. Cerone, et al.	21 patients with ET or Parkinson’s disease undergoing MRgFUS Vim thalamotomy	Direct targeting of Vim using probabilistic tractography of the DRTT	Indirect atlas-based stereotactic targeting using AC–PC landmarks	Direct tractography-based targeting showed smaller localization errors in AP and RL coordinates and higher agreement (ICC up to 0.87) with clinically effective coordinates	Retrospective imaging study
Contrasting Connectivity of the Ventralis Intermedius and Ventralis Oralis Posterior Nuclei of the Motor Thalamus Demonstrated by Probabilistic Tractography	2012	DOI: 10.1227/NEU.0b013e3182262c9a	J. A. Hyam, S. L. F. Owen, M. L. Kringelbach, N. Jenkinson, J. F. Stein, A. L. Green, et al.	17 healthy control subjects scanned with 1.5 T MRI	Probabilistic diffusion tensor tractography using stereotactic Vim and Vop seed coordinates	Connectivity patterns of Vop nucleus	Distinct connectivity of Vim (to M1 and contralateral cerebellum) vs Vop (to SMA and dorsolateral prefrontal cortex), demonstrating that tractography can differentiate and localize Vim for tremor surgery planning	Imaging methods development
Comparison of tractography-assisted to atlas-based targeting for deep brain stimulation in essential tremor	2018	DOI: 10.1002/mds.27463	A. J. Fenoy and M. C. Schiess	40 patients with essential tremor undergoing Vim DBS (20 direct DRTT-targeted, 20 indirect Vim-targeted)	Direct targeting of the DRTT using deterministic tractography for Vim localization	Indirect atlas-based stereotactic targeting of Vim nucleus	Direct tractography-based targeting achieved comparable tremor control with significantly lower stimulation frequency , indicating more efficient and anatomically precise Vim targeting	Retrospective cohort study
Tractography-Based Ventral Intermediate Nucleus Targeting: Novel Methodology and Intraoperative Validation	2016	DOI: 10.1002/mds.26633	F. Sammartino, V. Krishna, N. K. K. King, A. M. Lozano, M. L. Schwartz, Y. X. Huang, et al.	18 patients with essential tremor and 22 healthy controls	Deterministic tractography-based Vim localization (T-VIM) using pyramidal tract and medial lemniscus as anatomical borders	Conventional indirect atlas-based stereotactic targeting of Vim	T-VIM coordinates were 1.6 ± 1.1 mm from surgical target (S-VIM) and showed <1 mm concordance with intraoperative physiology (PT, ML, VC)	Prospective imaging study
Thalamus Optimized Multi Atlas Segmentation (THOMAS): fast, fully automated segmentation of thalamic nuclei from structural MRI	2019	DOI: 10.1016/j.neuroimage.2019.03.021	J. H. Su, F. T. Thomas, W. S. Kasoff, T. Tourdias, E. Y. Choi, B. K. Rutt, et al.	Healthy adult subjects and patients with essential tremor scanned with high-resolution 3T MRI	Automated thalamic segmentation using THOMAS on white-matter-nulled MP-RAGE MRI for Vim localization	: Manual expert segmentation and standard segmentation tools	Accurate and reproducible identification of Vim and other thalamic nuclei	Imaging methods development
Toward in vivo histology: A comparison of quantitative susceptibility mapping (QSM) with magnitude-, phase-, and R2*-imaging at ultra-high magnetic field strength	2013	DOI: 10.1016/j.neuroimage.2012.09.055	A. Deistung, A. Schäfer, F. Schweser, U. Biedermann, R. Turner and J. R. Reichenbach	Nine healthy adult volunteers scanned with 7T MRI	QSM of deep gray matter structures for thalamic and Vim visualizatio	Conventional GRE magnitude, phase, and R2* imaging	QSM provided superior anatomical contrast, enabling clear visualization and delineation of Vim nucleus and other DBS targets (STN, GPi, SNr) consistent with histological atlases	Imaging methods development
Identification of target areas for deep brain stimulation in human basal ganglia substructures based on median nerve sensory evoked potential criteria	2003	DOI: 10.1136/jnnp.74.8.1031	F. Klostermann, J. Vesper and G. Curio	23 patients with movement disorders	Intraoperative recording of somatosensory evoked potentials (SEP) from DBS electrodes during implantation to identify Vim region	SEP patterns recorded in STN and along the surgical trajectory	Distinct SEP signatures reliably identified Vim and differentiated it from STN	prospective observational study
Thalamic segmentation based on improved fuzzy connectedness in structural MRI	2015	DOI: 10.1016/j.compbiomed.2015.09.002	C. L. Yang, Q. Wang, W. W. Wu, Y. Q. Xue, W. S. Lu and S. C. Wu	25 healthy volunteers scanned with 1.5T MRI	Adaptive fuzzy connectedness combined with confidence connectedness (AFCCC) algorithm for automatic segmentation of thalamic nuclei including Vim	Traditional fuzzy connectedness, region growing, and level-set segmentation methods	AFCCC achieved higher accuracy and lower false positives	Imaging methods development
Microelectrode recording findings within the tractography-defined ventral intermediate nucleus	2017	DOI: 10.3171/2016.3.Jns151992	N. K. K. King, V. Krishna, D. Basha, G. Elias, F. Sammartino, M. Hodaie, et al.	6 patients with ET and Parkinson	Direct targeting of the VIM using deterministic tractography (T-VIM) combined with intraoperative microelectrode recording (MER).	Electrophysiological findings (firing rate, burst index, beta power) compared across locations	Concordance between tractography-defined VIM and electrophysiological VIM borders; highest tremor reduction observed in the dorsal T-VIM.	prospective observational study
A method for pre-operative single-subject thalamic segmentation based on probabilistic tractography for essential tremor deep brain stimulation	2018	DOI: 10.1007/s00234-017-1972-2	E. H. Middlebrooks, V. M. Holanda, I. S. Tuna, H. D. Deshpande, M. Bredel, L. Almeida, et al.	Adults with medication-refractory essential tremor eligible for Vim DBS	Patient-specific thalamic targeting using diffusion tractography	Standard atlas- or coordinate-based indirect Vim targeting	Change in Fahn-Tolosa-Marin Tremor Rating Scale (FTM-TRS) motor score at 6 months	Randomized control
Diffusion MRI tractography for improved transcranial MRI-guided focused ultrasound thalamotomy targeting for essential tremor	2018	DOI: 10.1016/j.nicl.2018.05.010	Q. Y. Tian, M. Wintermark, W. J. Elias, P. Ghanouni, C. H. Halpern, J. M. Henderson, et al.	8 patients with medication-refractoryET treated with transcranial MRI-guided focused ultrasound (tcMRgFUS) thalamotomy targeting Vim contralateral to the dominant hand	Probabilistic diffusion MRI tractography between the treated thalamus and: (1) hand-knob region of ipsilateral motor cortex, (2) entire motor cortex, and (3) contralateral dentate nucleus — used retrospectively to identify Vim region	Overlap between tractography-defined Vim region and actual FUS-induced lesion on 1-year T2 MRI, correlated with Clinical Rating Scale for Tremor (CRST) scores	High correlation between greater tractography-lesion overlap and better tremor reduction; demonstration that tractography can delineate Vim connectivity and improve targeting precision	Retrospective imaging study
Improved Vim targeting for focused ultrasound ablation treatment of essential tremor: A probabilistic and patient-specific approach	2020	DOI: 10.1002/hbm.25157	J. H. Su, E. Y. Choi, T. Tourdias, M. Saranathan, C. H. Halpern, J. M. Henderson, et al.	9 patients with ET who underwent unilateral Vim-DBS	Connectivity-based segmentation of the thalamus using diffusion MRI tractography to delineate the Vim; analysis of active DBS contacts relative to the connectivity-defined Vim region	Tractography-based Vim localization vs traditional atlas-based Vim targeting	Active contacts were located within the connectivity-defined Vim; tractography-defined Vim was consistent with atlas location and correlated with clinical tremor improvement; validated connectivity-based localization as a targeting aid	Retrospective imaging study
Toward a standard preoperative MRI protocol for functional neurosurgery	2025	DOI: 10.1162/IMAG.a.52	C. Güttler, J. Achtzehn, P. Blomstedt, S. Charbardès, K. Faust, S. Hetzer, et al.	Healthy adult volunteers; MRI images rated by DBS surgeons	Multiple MRI sequences (T2w, SWI, T2-FLAIR, PD, FGATIR, QSM) for DBS target visualization	Comparison across sequences based on surgeon usefulness ratings and image quality (CNR)	Best visualization/delineation of DBS targets for VIM is FGATIR provides highest visualization quality	Prospective imaging study
Connectivity derived thalamic segmentation in deep brain stimulation for tremor	2018	DOI: 10.1016/j.nicl.2018.01.008	H. Akram, V. Dayal, P. Mahlknecht, D. Georgiev, J. Hyam, T. Foltynie, et al.	Patients with ET (5) and Parkinson (4) undergoing VIM BDS	Probabilistic tractography-based thalamic segmentation using HARDI	comparing connectivity-derived segmentation of the thalamus to the standard atlas-based	Identification of VIM borders via connectivity-derived segmentation; clinical response (≥40% FTMTRS improvement at 1 year) correlated with active contact VTA within dentate-connected thalamic area	Retrospective cohort study
Human Motor Thalamus Reconstructed in 3D from Continuous Sagittal Sections with Identified Subcortical Afferent Territories	2018	DOI: 10.1523/ENEURO.0060-18.2018	I. Ilinsky, A. Horn, P. Paul-Gilloteaux, P. Gressens, C. Verney and K. Kultas-Ilinsky	Postmortem human brains (n=4 adults)	3D reconstruction of motor thalamus from continuous sagittal Nissl-stained sections, using GAD65 immunocytochemistry to delineate subcortical afferent territories (nigral, pallidal, cerebellar) including VIM	comparing connectivity-derived segmentation of the thalamus to the standard atlas-based	3D stereotactic maps of VIM borders in Talairach and MNI-152 space; revised nomenclature reflecting connectional specificity	Postmortem histological study
Imaging of subthalamic nucleus and ventralis intermedius of the thalamus	2002	DOI: 10.1002/mds.10153	A. L. Benabid, A. Koudsie, A. Benazzouz, J. F. Le Bas and P. Pollak	Patients with movement disorders	Multimodal targeting (Ventriculography, MRI, intraoperative microelectrode mapping)	Theoretical target vs. electrophysiologically corrected target	Accuracy of final electrode placement/ Description of Vim anatomical coordinates and targeting rules	Retrospective cohort study
Thalamic Stimulation for Tremor: Can Target Determination Be Improved?	2011	DOI: 10.1002/mds.23448	E. Bardinet, H. Belaid, D. Grabli, M. L. Welter, S. F. Vidal, D. Galanaud, et al.	29 patients with ET undergoing VIM BDS	Preoperative targeting using an individualized method (3D deformable histological atlas adapted to patient MRI).	Preoperative targeting using the standard statistical method (based on AC-PC and V3 width).	The difference in intraoperative clinical efficacy (tremor arrest) and final electrode placement between atlas-based and statistical Vim targeting methods.	Prospective cohort study
Distance between Active Electrode Contacts and Dentatorubrothalamic Tract in Patients with Habituation of Stimulation Effect of Deep Brain Stimulation in Essential Tremor	2017	DOI: 10.1055/s-0036-1597894	J. M. Anthofer, K. Steib, M. Lange, E. Rothenfusser, C. Fellner, A. Brawanski, et al.	6 patients with ET undergoing bilateral Vim DBS	DBS electrode active contacts closer to dentatorubrothalamic tract (DRTT; visualized via deterministic DTI fiber tracking)	DBS electrode active contacts farther from DRTT	Persistent tremor reduction (no habituation) vs. habituation of stimulation effect; shorter distance correlated with better long-term response	Retrospective cohort study
Comparison of MRI-based automated segmentation methods and functional neurosurgery targeting with direct visualization of the Ventro-intermediate thalamic nucleus at 7T	2019	DOI: 10.1038/s41598-018-37825-8	E. Najdenovska, C. Tuleasca, J. Jorge, P. Maeder, J. P. Marques, T. Roine, et al.	Healthy subjects and patients with drug-resistant tremor undergoing functional stereotactic neurosurgery	Direct visualization/manual segmentation of Vim on 7T susceptibility-weighted imaging (SWI)	Automated thalamic parcellation based on 3T diffusion MRI (dMRI); multi-atlas segmentation; clinical indirect targeting	Spatial agreement between methods	Methodoligical comparative study
Individualized Anatomy-Based Targeting for VIM-cZI DBS in Essential Tremor	2020	DOI: 10.1016/j.wneu.2020.04.240	A. Diaz, I. Cajigas, J. G. Cordeiro, A. Mahavadi, S. Sur, D. G. Di Luca, et al.	33 patients with ET undergoing VIM-cZI DBS	Individualized anatomy-based targeting protocol (indirect targeting adjusted using reference lines bisecting red nuclei and ipsilateral subthalamus to account for thalamic morphology variability)	new single method	Long-term tremor improvement ; active contact MNI coordinates ; safety (no hemorrhages)	Retrospective cohort study
Use of probabilistic tractography to provide reliable distinction of the motor and sensory thalamus for prospective targeting during asleep deep brain stimulation	2022	DOI: 10.3171/2021.5.Jns21552	J. Muller, M. Alizadeh, C. M. Matias, S. Thalheimer, V. Romo, J. Martello, et al.	Patients with ET undergoing DBS	Prospective presurgical targeting of the VIM nucleus using probabilistic	Deterministic tractography for delineating VIM and VC borders with Traditional indirect targeting based on atlas coordinates.	Safety and efficacy of the probabilistic tractography-based targeting method (successful implantation, tremor reduction).	Prospective cohort study
The variability of atlas-based targets in relation to surrounding major fibre tracts in thalamic deep brain stimulation	2014	DOI: 10.1007/s00701-014-2103-z	J. Anthofer, K. Steib, C. Fellner, M. Lange, A. Brawanski and J. Schlaier	10 patients undergoing DBS	Atlas-based targeting of the Vim nucleus	DTI-based fiber tractography of the DRTT, PT, and LM	Distance and spatial relationship between atlas-based Vim targets and major fiber tracts (DRTT, PT, LM) in three anatomical directions	Retrospective cohort study
Direct stereotactic targeting of the ventrointermediate nucleus of the thalamus based on anatomic 1.5-T MRI mapping with a white matter attenuated inversion recovery (WAIR) sequence	2012	DOI: 10.1016/j.brs.2011.10.007	F. Vassal, J. Coste, P. Derost, V. Mendes, J. Gabrillargues, C. Nuti, et al.	20 patients with ET and Parkinson undergoing DBS	Direct stereotactic targeting of the Vim nucleus using 1.5-T MRI with a White Matter Attenuated Inversion Recovery (WAIR) sequence for anatomical mapping and border delineation.	Implicit comparison to standard indirect, atlas-based targeting methods	Feasibility of direct Vim visualization and border delineation on WAIR MRI.	Retrospective cohort study
Diffusion Tensor Imaging and Colored Fractional Anisotropy Mapping of the Ventralis Intermedius Nucleus of the Thalamus	2011	DOI: 10.1227/NEU.0b013e3182296a42	M. Sedrak, A. Gorgulho, A. Frew, E. Behnke, A. DeSalles and N. Pouratian	4 patients with ET or PD tremor undergoing DBS	Vim border identification using DTI and colored FA maps	Indirect atlas-based methods & conventional MRI	Vim visualization as a transitional zone; Connectivity; Correlation with optimal DBS site	Retreospective cohort study
DBS targeting for essential tremor using intersectional dentato-rubro-thalamic tractography and direct proton density visualization of the VIM: technical note on 2 cases	2021	DOI: 10.3171/2020.8.JNS201378	M. A. Morrison, A. T. Lee, A. J. Martin, C. Dietiker, E. G. Brown and D. D. Wang	2 patients with ET	Direct Vim targeting via PD-weighted MRI & DRTT tractography	Indirect, atlas-based targeting	Feasibility of method; Coordinate differences; Tremor improvement	case_series
Generation of human thalamus atlases from 7 T data and application to intrathalamic nuclei segmentation in clinical 3 T T1-weighted images	2020	DOI: 10.1016/j.mri.2019.09.004	Y. Liu, P. F. D'Haese, A. T. Newton and B. M. Dawant	9 volunteers undergoing DBS	A novel method for segmenting thalamic nuclei: Hierarchical Statistical Shape Model (HSSM) applied to standard 3T T1-weighted MRI. This method uses high-resolution 7T multi-sequence atlases to infer nucleus borders.	Automated thalamic parcellation based on 3T diffusion MRI (dMRI); multi-atlas segmentation; clinical indirect targeting	The study reports results for the VPL and VPM nuclei, which are the key sensory nuclei whose borders directly define the posterior border of the Vim	Technical development
Assessment of a method to determine deep brain stimulation targets using deterministic tractography in a navigation system	2015	DOI: 10.1007/s10143-015-0643-1	J. M. Avecillas-Chasin, F. Alonso-Frech, O. Parras, N. del Prado and J. A. Barcia	9 patients undergoing DBS (6 with Parkinson's disease, 3 with Essential Tremor).	A novel method for DBS targeting using Deterministic Tractography (DTI-DT) to identify an "Optimized Target (OT)" within the Vim nucleus. The method identifies the Vim by tracking the Dentato-Rubro-Thalamic Tract (DRT) and finding its intersection with the thalamus.	Standard, indirect atlas-based targeting using the Schaltenbrand and Wahren atlas.	Euclidean distance (in mm) from the Clinically Effective Electrode Contact (CEEC) to the tractography-based Optimized Target (T-E distance) vs. the distance from the CEEC to the atlas-based target (A-E distance). Feasibility of identifying the motor subdivision of the STN and the Vim nucleus.	Retrospective cohort study
Asleep Deep Brain Stimulation of the Nucleus Ventralis Intermedius for Essential Tremor Using Indirect Targeting and Interventional Magnetic Resonance Imaging: Single-Institution Case Series	2020	DOI: 10.1002/mdc3.12955	N. Gravbrot, A. Burket, M. Saranathan and W. S. Kasoff	12 patients with ET undergoing DBS	Indirect atlas-based targeting ("consensus" coordinates) with real-time interventional MRI (iMRI) guidance and placement verification	Historical awake Vim DBS series (literature comparison for clinical outcomes)	Stereotactic accuracy ; 6-month clinical improvement ; stimulation side effects similar to awake series	Retrospective cohort study
