## Supplementary material for "Tremor Improvement Despite Heterogeneous Ventral Intermediate Nucleus Targeting in Deep Brain Stimulation: A Systematic Review and Meta-Analysis": risk of bias

### Sheet: Sheet1
General study info								Risk of Bias Tool Used					Risk of Bias Results
Title	Authors	Publication year	doi	funding source	region/country	study design	center type	RoB Tool					Yes Count	No Count	Unclear Count	N/A (Not Applicable)	Overall Risk Judgment
The variability of atlas-based targets in relation to surrounding major fibre tracts in thalamic deep brain stimulation	Judith Anthofer, Kathrin Steib, Claudia Fellner, Max Lange, Alexander Brawanski, Juergen Schlaier	2014	10.1007/s00701-014-2103-z	UCB and St. Jude Medical	Germany	Retrospective observational	single center	JBI-CaseSeries					8	0	2	0	Low
Thalamic Stimulation for Tremor: Can Target Determination Be Improved?	Eric Bardinet, Hayat Belaid, David Grabli, Marie-Laure Welter, Sara Fernandez Vidal, Damien Galanaud, Stéphane Derrey, Didier Dormont, Philippe Cornu, Jérôme Yelnik, Carine Karachi	2010	10.1002/mds.23448		France	Prospective observational	single center	JBI-CaseSeries					10	0	0	0	Low
Thalamic segmentation based on improved fuzzy connectedness in structural MRI	Chunlan Yang, Qian Wang, Weiwei Wu, Yanqing Xue, Wangsheng Lu, Shuicai Wu	2015	10.1016/j.compbiomed.2015.09.002	NSFC Beijing (3112005); NSFC China (81101107)	China	Imaging methodoligical	single center	QUADAS-2					5	1	4	0	Moderate
Identification of target areas for deep brain stimulation in human basal ganglia substructures based on median nerve sensory evoked potential criteria	Klostermann F, Vesper J, Curio G	2003	10.1136/jnnp.74.8.1031 I		Germany	Intraoperative electrophysiological observational study (Case Series)	single center	JBI-CaseSeries					10	0	0	0	Low
Tractography-Based Surgical Targeting for Thalamic Deep Brain Stimulation: A Comparison of Probabilistic vs Deterministic Fiber Tracking of the Dentato-Rubro-Thalamic Tract	Yang AI, Parker D, Vijayakumari AA, Ramayya AG, Donley-Fletcher MP, Aunapu D, Wolf RL, Baltuch GH, Verma R	2022	10.1227/NEU.0000000000001840	NIH R01NS096606	USA	Retrospective observational	single center	QUADAS-2					10	1	2	0	Moderate
THALAMIC DEEP BRAIN STIMULATION FOR ESSENTIAL TREMOR: RELATION OF LEAD LOCATION TO OUTCOME	Efstathios Papavassiliou, Geoff Rau, Susan Heath, Aviva Abosch, Nicholas M. Barbaro, Paul S. Larson, Kathleen Lamborn, Philip A. Starr	2004	10.1227/01.NEU.0000119329.66931.9E	Medtronic, Inc.	USA	Retrospective observational	multicenter	JBI-CaseSeries		JBI-CaseSeries			7	0	3	0	Moderate
Individualized Anatomy-Based Targeting for VIM-cZI DBS in Essential Tremor	Anthony Diaz, Iahn Cajigas, Joacir G. Cordeiro, Anil Mahavadi, Samir Sur, Daniel Garbin Di Luca, Danielle S. Shpiner, Corneliu C. Luca, Jonathan R. Jagid	2020	10.1016/j.wneu.2020.04.240	Medtronic and Boston Scientific grants	USA	case series	single center	JBI-CaseSeries		JBI-CaseSeries			10	0	0	0	Low
Comparison of MRI-based automated segmentation methods and functional neurosurgery targeting with direct visualization of the Ventro-intermediate thalamic nucleus at 7T	Elena Najdenovska, Constantin Tuleasca, João Jorge, Philippe Maeder, José P. Marques, Timo Roine, Daniel Gallichan, Jean-Philippe Thiran, Marc Levivier, Meritxell Bach Cuadra	2019	10.1038/s41598-018-37825-8		Switzerland	Imaging methodoligical	single center	QUADAS-2					9	1	1	0	Moderate
Structural connectivity–based segmentation of the thalamus and prediction of tremor improvement following thalamic deep brain stimulation of the ventral intermediate nucleus	Erik H. Middlebrooks, Ibrahim S. Tuna, Leonardo Almeida, Sanjeet S. Grewal, Joshua Wong, Michael G. Heckman, Elizabeth R. Lesser, Markus Bredel, Kelly D. Foote, Michael S. Okun, Vanessa M. Holanda	2018	10.1016/j.nicl.2018.10.009		USA	Retrospective cohort	single center	JBI-Cohort		JBI-Cohort			10	0	0	1	Low
SUSCEPTIBILITY-ENHANCED 3-TESLA T1-WEIGHTED SPOILED GRADIENT ECHO OF THE MIDBRAIN NUCLEI FOR GUIDANCE OF DEEP BRAIN STIMULATION IMPLANTATION	Geoffrey S. Young, Feng Feng, Hao Shen, Nan-kuei Chen	2009	10.1227/01.NEU.0000345354.21320.D1		USA	Imaging methodoligical	single center	QUADAS-2					1	5	4	0	High
Improved Vim targeting for focused ultrasound ablation treatment of essential tremor: A probabilistic and patient-specific approach	Jason H. Su, Eun Young Choi, Thomas Tourdias, Manojkumar Saranathan, Casey H. Halpern, Jaimie M. Henderson, Kim Butts Pauly, Pejman Ghanouni, Brian K. Rutt	2020	10.1002/hbm.25157	Blume Foundation; GE Healthcare; TRAIL Labex ANR-10-LABX-57; NIH/NIBIB P41 EB015891; NIH/NINDS UH3 NS095554	USA	Retrospective cohort	single center	JBI-Cohort		JBI-Cohort			7	2	0	2	Moderate
Thalamus Optimized Multi Atlas Segmentation (THOMAS): fast, fully automated segmentation of thalamic nuclei from structural MRI	Jason H. Su, Francis T. Thomas, Willard S. Kasoff, Thomas Tourdias, Eun Young Choi, Brian K. Rutt, Manojkumar Saranathan	2019	10.1016/j.neuroimage.2019.03.021		USA	Imaging methodoligical	single center	QUADAS-2					5	4	2	0	High
Direct stereotactic targeting of the ventrointermediate nucleus of the thalamus based on anatomic 1.5-T MRI mapping with a white matter attenuated inversion recovery (WAIR) sequence	François Vassal, Jérôme Coste, Philippe Derost, Vivien Mendes, Jean Gabrillargues, Christophe Nuti, Franck Durif, Jean-Jacques Lemaire	2012	10.1016/j.brs.2011.10.007		France	Prospective observational	single center	JBI-CaseSeries					10	0	0	0	Low
Diffusion MRI tractography for improved transcranial MRI-guided focused ultrasound thalamotomy targeting for essential tremor	Qiyuan Tian, Max Wintermark, W. Jeffrey Elias, Pejman Ghanouni, Casey H. Halpern, Jaimie M. Henderson, Diane S. Huss, Maged Goubran, Christian Thaler, Raag Airan, Michael Zeineh, Kim Butts Pauly, Jennifer A. McNab	2018	10.1016/j.nicl.2018.05.010	Focused Ultrasound Foundation, NIH	USA	Retrospective observational	single center	QUADAS-2					8	2	1	0	Moderate
Contrasting Connectivity of the Ventralis Intermedius and Ventralis Oralis Posterior Nuclei of the Motor Thalamus Demonstrated by Probabilistic Tractography	Jonathan A. Hyam, Sarah L.F. Owen, Morten L. Kringelbach, Ned Jenkinson, John F. Stein, Alexander L. Green, Tipu Z. Aziz	2012	10.1227/NEU.0b013e3182262c9a		UK	methodoligical	single center	QUADAS-2					1	2	1	0	high
Asleep Deep Brain Stimulation of the Nucleus Ventralis Intermedius for Essential Tremor Using Indirect Targeting and Interventional Magnetic Resonance Imaging: Single-Institution Case Series	Nicholas Gravbrot, Aaron Burket, Manojkumar Saranathan, Willard S. Kasoff	2020	10.1002/mdc3.12955		USA	case series	single center	JBI-CaseSeries					10	0	0	0	Low
Ventralis intermedius nucleus anatomical variability assessment by MRI structural connectivity	Francisca Ferreira, Harith Akram, John Ashburner, Ludvic Zrinzo, Hui Zhang, Christian Lambert	2021	10.1016/j.neuroimage.2021.118231	Wellcome Trust, UCL	UK	neuroimaging observational	single center	QUADAS-2					2	2	0	0	high
Comparison of Tractography-Assisted to Atlas-Based Targeting for Deep Brain Stimulation in Essential Tremor	Albert J. Fenoy, Mya C. Schiess	2018	10.1002/mds.27463		USA	Prospective cohort	single center	JBI-Cohort					9	0	1	1	Moderate
Intraoperative test stimulation versus stereotactic accuracy as a surgical end point: a comparison of essential tremor outcomes after ventral intermediate nucleus deep brain stimulation	Tsinsue Chen, Zaman Mirzadeh, Kristina M. Chapple, Margaret Lambert, Virgilio G. H. Evidente, Guillermo Moguel-Cobos, Srivadee Oravivattanakul, Padma Mahant, Francisco A. Ponce	2018	10.3171/2017.3.JNS162487		USA	Prospective cohort	single center	JBI-Cohort					8	0	3	0	Moderate
FAT1 weighted MRI: Diffusion meets anatomical imaging and application in thalamic surgery for tremor	Taco Goedemans, Francisca Ferreira, Thomas Wirth, Lonneke van der Weerd, Flavia V. Massey, Marie T. Krüger, Vanessa Milanesi, Ashkan Pakzad, Thomas Foltynie, Patricia Limousin, Maarten Bot, Pepijn van den Munckhof, Rick Schuurman, Ludvic Zrinzo, Harith Akram	2024	10.1162/imag_a_00139		UK	Prospective cohort	multicenter	JBI-Cohort					9	1	0	1	Moderate
Comparative evaluation of tractography-based direct targeting and atlas-based indirect targeting of the ventral intermediate (Vim) nucleus in MRgFUS thalamotomy	Federico Bruno; Alessia Catalucci; Marco Varrassi; Francesco Arrigoni; Patrizia Sucapane; Davide Cerone; Francesca Pistoia; Silvia Torlone; Emanuele Tommasino; Luca De Santis; Antonio Barile; Alessandro Ricci; Carmine Marini; Alessandra Splendiani; Carlo Masciocchi	2021	10.1038/s41598-021-93058-2		Italy	Retrospective cohort	single center	JBI Analytical Cross-Sectional					7	0	1	0	Low
Accuracy of deep brain stimulation electrode placement using intraoperative computed tomography without microelectrode recording	Kim J. Burchiel; Shirley McCartney; Albert Lee; Ahmed M. Raslan	2013	10.3171/2013.4.JNS122324		USA	Prospective observational	single center	JBI-CaseSeries					10	0	0	0	Low
Tractography-Based Ventral Intermediate Nucleus Targeting for Deep Brain Stimulation in Essential Tremor	Sammartino F, Krishna V, King NKK, et al	2016	10.1227/NEU.0000000000001153		Canada	Imaging & operative methodological diagnostic-accuracy–type study	single center	QUADAS-2					7	3	1	0	Moderate to High
A Functional Micro-Electrode Mapping of the Ventral Thalamus in Essential Tremor	David J. Pedrosa, Peter Brown, Hayriye Cagnan, Veerle Visser-Vandewalle, Jochen Wirths, Lars Timmermann, John-Stuart Brittain	2018	10.1093/brain/awy192	Köln Fortune Program, German Research Foundation (DFG), Medical Research Council	Germany	Retrospective observational	multicenter	JBI-CaseSeries					9	0	1	0	Low
A method for pre-operative single-subject thalamic segmentation based on probabilistic tractography for essential tremor deep brain stimulation	Erik H. Middlebrooks, Vanessa M. Holanda, Ibrahim S. Tuna, Hrishikesh D. Deshpande, Markus Bredel, Leonardo Almeida, Harrison C. Walker, Barton L. Guthrie, Kelly D. Foote, Michael S. Okun	2018	10.1007/s00234-017-1972-2		USA	Imaging methodological	single center	QUADAS-2					2	2	0	0	HIGH
